# Functional genomics provide key insights to improve the diagnostic yield of hereditary ataxia

**DOI:** 10.1101/2022.06.24.22276803

**Authors:** Zhongbo Chen, Arianna Tucci, Valentina Cipriani, Emil K. Gustavsson, Kristina Ibañez, Regina H. Reynolds, David Zhang, Letizia Vestito, Alejandro Cisterna García, Siddharth Sethi, Jonathan W. Brenton, Sonia García-Ruiz, Aine Fairbrother-Browne, Ana-Luisa Gil-Martinez, Genomics England Research Consortium, Nick Wood, John A. Hardy, Damian Smedley, Henry Houlden, Juan Botía, Mina Ryten

**Affiliations:** Department of Neurodegenerative Disease, Queen Square Institute of Neurology, University College London (UCL), London, WC1N 3BG, UK.; Department of Genetics and Genomic Medicine, Great Ormond Street Institute of Child Health, UCL, London, WC1N 1EH, UK.; NIHR Great Ormond Street Hospital Biomedical Research Centre, UCL, London, WC1N 1EH, UK.; William Harvey Research Institute, Queen Mary University of London, London, EC1M 6BQ, UK.; Genomics England, Queen Mary University of London, London, EC1M 6BQ, UK.; Ear Institute, UCL, London, WC1X 8EE, UK.; Department of Information and Communications Engineering, University of Murcia, 30003 Murcia, Spain.; Astex Pharmaceuticals, 436 Cambridge Science Park, Cambridge, CB4 0QA, UK.; Department of Medical and Molecular Genetics, School of Basic and Medical Biosciences, King’s College London, London, WC2R 2LS, UK.; Department of Clinical and Movement Neurosciences, Queen Square Institute of Neurology, UCL, London, WC1N 3BG, UK.; Reta Lila Weston Institute, Queen Square Institute of Neurology, UCL, London, WC1N 3BG, UK.; UK Dementia Research Institute at UCL, London, WC1E 6BT, UK.; NIHR University College London Hospitals Biomedical Research Centre, London, W1T 7DN, UK.; Institute for Advanced Study, The Hong Kong University of Science and Technology, Hong Kong SAR, China.; Department of Neuromuscular Disease, Queen Square Institute of Neurology, UCL, London, WC1N 3BG, UK.

**Keywords:** hereditary ataxia, functional genomics, transcriptomics, repeat expansion disorders, rare disease

## Abstract

Improvements in functional genomic annotation have led to a critical mass of neurogenetic discoveries. This is exemplified in hereditary ataxia, a heterogeneous group of disorders characterised by incoordination from cerebellar dysfunction. Associated pathogenic variants in more than 300 genes have been described, leading to a detailed genetic classification partitioned by age-of-onset. Despite these advances, up to 75% of patients with ataxia remain molecularly undiagnosed even following whole genome sequencing, as exemplified in the 100,000 Genomes Project.

This study aimed to understand whether we can improve our knowledge of the genetic architecture of hereditary ataxia by leveraging functional genomic annotations, and as a result, generate insights that raise the diagnostic yield.

To achieve these aims, we used publicly-available multi-omics data to generate 294 genic features, capturing information relating to a gene’s structure, genetic variation, tissue-specific, cell-type-specific and temporal expression, as well as protein products of a gene. We studied these features across genes typically causing childhood-onset, adult-onset or both types of disease first individually, then collectively. This led to the generation of testable hypotheses which we investigated using whole genome sequencing data from 2,322 individuals presenting with ataxia and 6,387 non-neurological probands in the 100,000 Genomes Project.

Using this approach, we demonstrated a surprisingly high short tandem repeat (STR) density within childhood-onset genes suggesting that we may be missing pathogenic repeat expansions within this cohort. This was verified in both childhood- and adult-onset ataxia patients from the 100,000 Genomes Project who were unexpectedly found to have a trend for higher repeat sizes even at naturally-occurring STRs in known ataxia genes, implying a role for STRs in pathogenesis. Using unsupervised analysis, we found significant similarities in genomic annotation across the gene panels, which suggested adult- and childhood-onset patients should be screened using a common diagnostic gene set. We tested this within the 100,000 Genomes Project by assessing the burden of pathogenic variants among childhood-onset genes in adult-onset patients and vice versa. This demonstrated a significantly higher burden of rare, potentially pathogenic variants in conventional childhood-onset genes among individuals with adult-onset ataxia.

Our analysis has implications for the current clinical practice in genetic testing for hereditary ataxia. We suggest that the diagnostic rate for hereditary ataxia could be increased by removing the age-of-onset partition, and through a modified screening for repeat expansions in naturally-occurring STRs within known genes, in effect treating these regions as candidate pathogenic loci.
