## Supplementary Table 1 for "Functional genomics provide key insights to improve the diagnostic yield of hereditary ataxia"

### Sheet: Supplementary Table 1
Supplementary Table 1. List of genes based on age-of-onset of disease classification.
Approved HGNC symbol	Ensembl Gene ID	Gene symbols/ Aliases	Age-of-onset Classification
CAPN1	ENSG00000014216	CAPN1, SPG76	Adult-onset
FMR1	ENSG00000102081	FMR1, FRAXA, POF1	Adult-onset
DPM3	ENSG00000179085	DPM3, CDG1O	Adult-onset
PDYN	ENSG00000101327	PDYN, SCA23	Adult-onset
ATXN8	ENSG00000230223	ATXN8OS, SCA8, KLHL1AS	Adult-onset
BEAN1	ENSG00000166546	BEAN1	Adult-onset
ELOVL5	ENSG00000012660	ELOVL5	Adult-onset
RFC1	ENSG00000035928	RFC1	Adult-onset
GDAP2	ENSG00000196505	GDAP2	Adult-onset
DNAJC5	ENSG00000101152	DNAJC5, DNAJC5A, CSP, CLN4B	Adult-onset
ATXN1	ENSG00000124788	ATXN1, ATX1, SCA1	Adult-onset
ATXN7	ENSG00000163635	ATXN7, SCA7, OPCA3	Adult-onset
TBP	ENSG00000112592	TBP, SCA17, HDL4	Adult-onset
ATXN3	ENSG00000066427	ATXN3, MJD, SCA3	Adult-onset
PRNP	ENSG00000171867	PRNP, PRIP, KURU, CJD	Adult-onset
CLN6	ENSG00000128973	CLN6, CLN4A	Adult-onset
DNMT1	ENSG00000130816	DNMT1, MCMT, HSN1E, ADCADN	Adult-onset
CP	ENSG00000047457	CP	Adult-onset
TTBK2	ENSG00000128881	TTBK2, SCA11	Adult-onset
RNF170	ENSG00000120925	RNF170, SNAX1	Adult-onset
SPG7	ENSG00000197912	PGN, SPG7, CMAR, CAR	Adult-onset
NOP56	ENSG00000101361	NOP56, SCA36	Adult-onset
RNF216	ENSG00000011275	RNF216, TRIAD3, ZIN, CAHH	Adult-onset
GLRA1	ENSG00000145888	GLRA1, STHE, HKPX1	Childhood-onset
SQSTM1	ENSG00000161011	SQSTM1, P62, PDB3, FTDALS3, NADGP, DMRV	Childhood-onset
NKX2-1	ENSG00000136352	NKX2-1, TITF1, NKX2A, TTF1, NMTC1	Childhood-onset
PNKD	ENSG00000127838	MR1, TAHCCP2, KIPP1184, BRP17, PNKD1, FPD1, PDC, DYT8	Childhood-onset
KCNQ2	ENSG00000075043	KCNQ2, EBN1, EIEE7, BFNS1	Childhood-onset
TERT	ENSG00000164362	TERT, TCS1, EST2, DKCA2, DKCB4, PFBMFT1, CMM9	Childhood-onset
PRICKLE1	ENSG00000139174	PRICKLE1, RILP, EPM1B	Childhood-onset
SYNGAP1	ENSG00000197283	SYNGAP1, MRD5	Childhood-onset
SPR	ENSG00000116096	SPR	Childhood-onset
SCN8A	ENSG00000196876	SCN8A, CIAT, EIEE13, BFIS5, MYOCL2	Childhood-onset
GLRB	ENSG00000109738	GLRB, HKPX2	Childhood-onset
SLC52A2	ENSG00000185803	SLC52A2, GPR172A, GPCR41, PAR1, FLJ11856, BVVLS2	Childhood-onset
COASY	ENSG00000068120	COASY, NBIA6, PCH12	Childhood-onset
CLP1	ENSG00000172409	CLP1, HEAB, PCH10	Childhood-onset
VPS53	ENSG00000141252	VPS53, HCCS1, PCH2E	Childhood-onset
EXOSC8	ENSG00000120699	EXOSC8, OIP2, RRP43, PCH1C	Childhood-onset
BRF1	ENSG00000185024	BRF1, TAF3C, GTF3B, TF3B90, CFDS	Childhood-onset
PTRH2	ENSG00000141378	PTRH2, BIT1, IMNEPD	Childhood-onset
KCNA2	ENSG00000177301	KCNA2, EIEE32	Childhood-onset
PEX6	ENSG00000124587	PEX6, PXAAA1, PAF2, PBD4A, PDB4B, HMLR2	Childhood-onset
SCYL1	ENSG00000142186	SCYL1, NTKL, SCAR21	Childhood-onset
TSEN15	ENSG00000198860	TSEN15, SEN15, C1orf19, PCH2F	Childhood-onset
UBA5	ENSG00000081307	UBA5, UBE1DC1, EIEE44, SCAR24	Childhood-onset
EBF3	ENSG00000108001	EBF3, COE3, HADDS	Childhood-onset
TBC1D23	ENSG00000036054	TBC1D23, PCH11	Childhood-onset
TMEM106B	ENSG00000106460	TMEM106B, HLD16	Childhood-onset
PMPCB	ENSG00000105819	PMPCB, MPPB	Childhood-onset
EXOSC9	ENSG00000123737	EXOSC9, PMSCL1, PCH1D	Childhood-onset
PACS2	ENSG00000179364	PACS2, KIAA0602, EIEE66	Childhood-onset
IRF2BPL	ENSG00000119669	IRF2BPL, C14orf4, EAP1, NEDAMSS	Childhood-onset
RORA	ENSG00000069667	RORA, IDDECA	Childhood-onset
ADPRHL2	ENSG00000116863	ADPRHL2, ARH3, CONDSIAS	Childhood-onset
ATP8A2	ENSG00000132932	ATP8A2, ATPIB, CAMRQ4	Childhood-onset
B4GAT1	ENSG00000174684	B4GAT1, B3GNT1, IGNT, IGAT, MDDGA13	Childhood-onset
MAPK8IP3	ENSG00000138834	MAPK8IP3	Childhood-onset
CHST3	ENSG00000122863	CHST3, C6ST, C6ST1, HSD	Childhood-onset
GLI3	ENSG00000106571	GLI3, PAPA, PAPB	Childhood-onset
KIF7	ENSG00000166813	KIF7, HLS2, ACLS, JBTS12, AGBK	Childhood-onset
NPHP3	ENSG00000113971	NPHP3, NPH3, RHPD1, MKS7	Childhood-onset
GALNT3	ENSG00000115339	GALNT3, HHS, HFTC1	Childhood-onset
PMM2	ENSG00000140650	PMM2, CDG1A	Childhood-onset
MGAT2	ENSG00000168282	MGAT2, CDGS2, CDG2A	Childhood-onset
INPP5E	ENSG00000148384	INPP5E, MORMS, JBTS1, CORS1	Childhood-onset
CC2D2A	ENSG00000048342	CC2D2A, KIAA1345, MKS6	Childhood-onset
TMEM67	ENSG00000164953	TMEM67, MKS3, JBTS6, NPHP11	Childhood-onset
RPGRIP1L	ENSG00000103494	RPGRIP1L, KIAA1005, JBTS7, MKS5	Childhood-onset
VPS13B	ENSG00000132549	VPS13B, KIAA0532, COH1	Childhood-onset
ATP6V0A2	ENSG00000185344	ATP6V0A2, WSS, ARCL2A	Childhood-onset
CRB2	ENSG00000148204	CRB2, FSGS9, VMCKD	Childhood-onset
EVC2	ENSG00000173040	EVC2, LBN, WAD	Childhood-onset
EVC	ENSG00000072840	EVC	Childhood-onset
PIGL	ENSG00000108474	PIGL, CHIME	Childhood-onset
OFD1	ENSG00000046651	OFD1, CXorf5, SGBS2, JBTS10, RP23	Childhood-onset
CENPF	ENSG00000117724	CENPF, CILD31, STROMS	Childhood-onset
SAR1B	ENSG00000152700	SAR1B, CMRD, SARA2, ANDD	Childhood-onset
MKS1	ENSG00000011143	MKS1, MKS, BBS13, JBTS28	Childhood-onset
POMGNT1	ENSG00000085998	POMGNT1, MEB, MDDGA3, MDDGB3, MDDGC3, RP76, LGMDR15	Childhood-onset
FKTN	ENSG00000106692	FKTN, FCMD, CMD1X, LGMDR13, MDDGA4, MDDGB4, MDDGC4	Childhood-onset
NPHP1	ENSG00000144061	NPHP1, NPH1, SLSN1, JBTS4	Childhood-onset
ALG9	ENSG00000086848	ALG9, DIBD1, CDG1L, GIKANIS	Childhood-onset
XYLT1	ENSG00000103489	XYLT1, XT1, DBQD2	Childhood-onset
XYLT2	ENSG00000015532	XYLT2, XT2, SOS	Childhood-onset
SLC35C1	ENSG00000181830	SLC35C1, FUCT1, CDG2C	Childhood-onset
SLC35D1	ENSG00000116704	SLC35D1, UGTREL7, KIAA0260, SHNKND	Childhood-onset
DHCR7	ENSG00000172893	DHCR7, SLOS	Childhood-onset
B3GALT6	ENSG00000176022	B3GALT6, SEMDJL1, EDSSPD2	Childhood-onset
EXT2	ENSG00000151348	EXT2, SSMS	Childhood-onset
MPI	ENSG00000178802	MPI, PMI1, CDG1B	Childhood-onset
SLC35A1	ENSG00000164414	SLC35A1, CST, CDG2F	Childhood-onset
ZSWIM6	ENSG00000130449	ZSWIM6, KIAA1577, AFND, NEDMAGA	Childhood-onset
VRK1	ENSG00000100749	VRK1, PCH1A	Childhood-onset
TMEM216	ENSG00000187049	TMEM216, JBTS2, CORS2, MKS2	Childhood-onset
DPAGT1	ENSG00000172269	DPAGT1, DPAGT2, DGPT, CDG1J, CMSTA2, CMS13	Childhood-onset
ALG8	ENSG00000159063	ALG8, CDG1H, PCLD3	Childhood-onset
ALG1	ENSG00000033011	ALG1, HMAT1, HMT1, CDG1K	Childhood-onset
AHI1	ENSG00000135541	AHI1	Childhood-onset
COG7	ENSG00000168434	COG7, CDG2E	Childhood-onset
MOGS	ENSG00000115275	MOGS, GCS1, CDG2B	Childhood-onset
LARGE1	ENSG00000133424	LARGE, KIAA0609, MDC1D, MDDGA6, MDDGB6	Childhood-onset
PTF1A	ENSG00000168267	PTF1A, PACA, PAGEN2	Childhood-onset
ST3GAL5	ENSG00000115525	SIAT9, ST3GALV, SPDRS	Childhood-onset
MPDU1	ENSG00000129255	MPDU1, SL15, CDGIF	Childhood-onset
POMT1	ENSG00000130714	POMT1, MDDGA1, MDDGB1, MDDGC1, LGMDR11	Childhood-onset
ALG12	ENSG00000182858	ALG12, CDG1G	Childhood-onset
ICK	ENSG00000112144	ICK, MRK, KIAA0936, ECO, EJM10	Childhood-onset
POMT2	ENSG00000009830	POMT2, MDDGA2, MDDGB2, MDDGC2, LGMDR14	Childhood-onset
COG4	ENSG00000103051	COG4, COD1, CDG2J, SWILS	Childhood-onset
ALG11	ENSG00000253710	ALG11, KIAA1266, CDG1P	Childhood-onset
TCTN2	ENSG00000168778	TCTN2, TECT2, MKS8, JBTS24	Childhood-onset
PIGN	ENSG00000197563	PIGN, MCAHS1	Childhood-onset
TCTN1	ENSG00000204852	TECT1, JBTS13	Childhood-onset
B9D2	ENSG00000123810	B9D2, MKS10, JBTS34	Childhood-onset
MAN1B1	ENSG00000177239	MAN1B1, MRT15	Childhood-onset
PGAP2	ENSG00000148985	PGAP2, FRAG1, HPMRS3, MRT17, MRT21	Childhood-onset
TMEM237	ENSG00000155755	TMEM237, ALS2CR4, JBTS14	Childhood-onset
COG6	ENSG00000133103	COG6, COD2, KIAA1134, CDG2L, SHNS	Childhood-onset
CRPPA	ENSG00000214960	ISPD, MDDGA7, MDDGC7, LGMDR20	Childhood-onset
PIGO	ENSG00000165282	PIGO, HPMRS2	Childhood-onset
CEP290	ENSG00000198707	CEP290, KIAA0373, 3H11AG, JBTS5, SLSN6, LCA10, BBS14	Childhood-onset
COG1	ENSG00000166685	COG1, LDLB, KIAA1381, CDG2G	Childhood-onset
RFT1	ENSG00000163933	RFT1, CDG1N	Childhood-onset
CSPP1	ENSG00000104218	CSPP1, CSPP, JBTS21	Childhood-onset
PGAP3	ENSG00000161395	PGAP3, PERLD1, CAB2, MGC9753, HPMRS4	Childhood-onset
PGM3	ENSG00000013375	PGM3, AGM1, IMD23	Childhood-onset
C2CD3	ENSG00000168014	C2CD3, OFD14	Childhood-onset
KIAA0586	ENSG00000100578	KIAA0586, TALPID3, JBTS23, SRTD14	Childhood-onset
CEP104	ENSG00000116198	CEP104, GLYBP, KIAA0562, JBTS25	Childhood-onset
CCDC115	ENSG00000136710	CCDC115, CCP1, CDG2O	Childhood-onset
KIAA0753	ENSG00000198920	KIAA0753, OFIP, OFD15	Childhood-onset
TMEM107	ENSG00000179029	TMEM107, MKS13, JBTS29	Childhood-onset
CTBP1	ENSG00000159692	CTBP1, HADDTS	Childhood-onset
FUT8	ENSG00000033170	FUT8, CDGF1	Childhood-onset
POMGNT2	ENSG00000144647	POMGNT2, GTDC2, C3orf39, AGO61, MDDGA8, MDDGC8	Childhood-onset
GFPT1	ENSG00000198380	GFPT1, GFAT1, GFPT1L, MSLG, CMS12, CMSTA1	Childhood-onset
DOLK	ENSG00000175283	DOLK, TMEM15, DK1, SEC59, KIAA1094, CDG1M	Childhood-onset
TMEM231	ENSG00000205084	TMEM231, JBTS20, MKS11	Childhood-onset
PGM1	ENSG00000079739	PGM1, GSD14, CDG1T	Childhood-onset
RXYLT1	ENSG00000118600	RXYLT1, TMEM5, MDDGA10	Childhood-onset
NGLY1	ENSG00000151092	NGLY1, PNG1, CDDG, CDG1V	Childhood-onset
GMPPB	ENSG00000173540	GMPPB, KIAA1851, MDDGA14, MDDGB14, MDDGC14, LGMDR19	Childhood-onset
PIGT	ENSG00000124155	PIGT, NDAP, PNH2, MCAHS3	Childhood-onset
SSR4	ENSG00000180879	SSR4, TRAPD, CDG1Y	Childhood-onset
ATP6AP1	ENSG00000071553	ATP6AP1, ATP6IP1, ATP6S1, VATPS1	Childhood-onset
DKC1	ENSG00000130826	DKC1, DKCX	Childhood-onset
DPM1	ENSG00000000419	DPM1, MPDS, CDGIE	Childhood-onset
TMEM165	ENSG00000134851	TMEM165, FT27, CDG2K	Childhood-onset
HYLS1	ENSG00000198331	HYLS1, FLJ32915	Childhood-onset
SCLT1	ENSG00000151466	SCLT1	Childhood-onset
TXNDC15	ENSG00000113621	TXNDC15	Childhood-onset
PAX6	ENSG00000007372	PAX6, AN2, MGDA, FVH1, ASGD5	Childhood-onset
B4GALT7	ENSG00000027847	B4GALT7, XGALT1, XGPT1, EDSSPD1	Childhood-onset
EXT1	ENSG00000182197	EXT1	Childhood-onset
CHST6	ENSG00000183196	CHST6, MCDC1	Childhood-onset
CPLANE1	ENSG00000197603	CPLANE1, C5orf42, JBTS17, OFD6	Childhood-onset
DDX59	ENSG00000118197	DDX59, OFD5	Childhood-onset
PIGV	ENSG00000060642	PIGV, HPMRS1	Childhood-onset
B3GAT3	ENSG00000149541	B3GAT3, GLCATI, JDSCD	Childhood-onset
RELN	ENSG00000189056	RELN, RL, LIS2, ETL7	Childhood-onset
TCTN3	ENSG00000119977	TCTN3, TECT3, C10orf61, OFD4, JBTS18	Childhood-onset
B3GLCT	ENSG00000187676	B3GLCT, B3GALTL, B3GTL	Childhood-onset
TINF2	ENSG00000092330	TINF2, TIN2, DKCA3	Childhood-onset
GNE	ENSG00000159921	GNE, GLCNE, IBM2, DMRV, NM	Childhood-onset
CHST14	ENSG00000169105	CHST14, D4ST1, ATCS, EDSMC1	Childhood-onset
ALG3	ENSG00000214160	ALG3, NOT56L, CDGS4, CDG1D	Childhood-onset
CHSY1	ENSG00000131873	CHSY1, KIAA0990, TPBS	Childhood-onset
B4GALT1	ENSG00000086062	B4GALT1, GGTB2, GT1, GTB, CDG2D	Childhood-onset
ALG6	ENSG00000088035	ALG6, CDG1C	Childhood-onset
ARL13B	ENSG00000169379	ARL13B, ARL2L1, JBTS8	Childhood-onset
TSEN34	ENSG00000170892	TSEN34, PCH2C, LENG5, SEN34	Childhood-onset
CEP41	ENSG00000106477	CEP41, TSGA14, JBTS15	Childhood-onset
TMEM138	ENSG00000149483	TMEM138, JBTS16	Childhood-onset
TUSC3	ENSG00000104723	TUSC3, M33, D8S1992, MRT7, MRT22	Childhood-onset
COG8	ENSG00000213380	COG8, DOR1, CDG2H	Childhood-onset
PIGA	ENSG00000165195	PIGA, PNH1, MCAHS2	Childhood-onset
ACO2	ENSG00000100412	ACO2	Childhood-onset
LAMA1	ENSG00000101680	LAMA1	Childhood-onset
CACNA2D2	ENSG00000007402	CACNA2D2	Childhood-onset
KCNA1	ENSG00000111262	KCNA1, AEMK, EA1	Childhood-onset
OPA3	ENSG00000125741	OPA3, MGA3	Childhood-onset
WFS1	ENSG00000109501	WFS1, WFRS, WFS, DFNA6, DFNA14, DFNA38, WFSL, CTRCT41	Childhood-onset
PMPCA	ENSG00000165688	PMPCA, KIAA0123, SCAR2	Childhood-onset
VLDLR	ENSG00000147852	VLDLR, CAMRQ1	Childhood-onset
TSEN54	ENSG00000182173	TSEN54, SEN54, PCH2A, PCH4, PCH5	Childhood-onset
OPHN1	ENSG00000079482	OPHN1, MRX60	Childhood-onset
SIL1	ENSG00000120725	SIL1, BAP, MSS	Childhood-onset
WDR73	ENSG00000177082	WDR73, HSPC264, GAMOS1	Childhood-onset
NHLRC1	ENSG00000187566	NHLRC1, EPM2A, EPM2B	Childhood-onset
CSTB	ENSG00000160213	CSTB, STFB, EPM1, PME, EPM1A, ULD	Childhood-onset
PLA2G6	ENSG00000184381	PLA2G6, IPLA2, INAD1, NBIA2B, NBIA2A, PARK14	Childhood-onset
POLR3A	ENSG00000148606	POLR3A, RPC1, RPC155, ADDH, HLD7, WDRTS	Childhood-onset
SACS	ENSG00000151835	SACS, ARSACS	Childhood-onset
TUBB3	ENSG00000258947	TUBB3, TUBB4, CFEOM3A, CDCBM1	Childhood-onset
KCNJ10	ENSG00000177807	KCNJ10, SESAME	Childhood-onset
SLC2A1	ENSG00000117394	SLC2A1, GLUT1, HTLVR, DYT18, PED, GLUT1DS, EIG12, DYT9, SDCHCN	Childhood-onset
MRE11	ENSG00000020922	MRE11A, MRE11, ATLD	Childhood-onset
FLVCR1	ENSG00000162769	FLVCR1, AXPC1, PCARP	Childhood-onset
ROBO3	ENSG00000154134	ROBO3, RBIG1, RIG1, HGPPS1	Childhood-onset
SRD5A3	ENSG00000128039	SRD5A3, SRD5A2L, CDG1Q, KRIZI	Childhood-onset
TSEN2	ENSG00000154743	TSEN2, SEN2, PCH2B	Childhood-onset
SLC1A3	ENSG00000079215	SLC1A3, EAAT1, EA6	Childhood-onset
FOLR1	ENSG00000110195	FOLR1	Childhood-onset
CA8	ENSG00000178538	CA8, CALS, CARP, CAMRQ3	Childhood-onset
SEPSECS	ENSG00000109618	SEPSECS, SLA, LP, PCH2D	Childhood-onset
GOSR2	ENSG00000108433	GOSR2, GS27, EPM6	Childhood-onset
EXOSC3	ENSG00000107371	EXOSC3, RRP40, PCH1B	Childhood-onset
KIF1C	ENSG00000129250	KIF1C, LTXS1, KIAA0706, SPAX2	Childhood-onset
RARS2	ENSG00000146282	RARS2, RARSL, PCH6	Childhood-onset
TUBA1A	ENSG00000167552	TUBA1A, TUBA3, LIS3	Childhood-onset
COQ8A	ENSG00000163050	ADCK3, COQ8, CABC1, SCAR9, ARCA2, COQ10D4	Childhood-onset
AMPD2	ENSG00000116337	AMPD2, SPG63, PCH9	Childhood-onset
CWF19L1	ENSG00000095485	CWF19L1, C19L1, SCAR17	Childhood-onset
GRID2	ENSG00000152208	GRID2, SCAR18	Childhood-onset
SNX14	ENSG00000135317	SNX14, SCAR20	Childhood-onset
SLC39A8	ENSG00000138821	SLC39A8, BIGM103, CDG2N	Childhood-onset
NKX6-2	ENSG00000148826	NKX6-2, NKX6B, NKX6.2, SPAX8	Childhood-onset
ARMC9	ENSG00000135931	ARMC9, KIAA1868, JBTS30	Childhood-onset
GPAA1	ENSG00000197858	GPAA1, GAA1, GPIBD15	Childhood-onset
WDR81	ENSG00000167716	WDR81, CAMRQ2, HYC3	Childhood-onset
TUBB2B	ENSG00000137285	TUBB2B, CDCBM7	Childhood-onset
DNAJC19	ENSG00000205981	DNAJC19, TIM14	Childhood-onset
CAMTA1	ENSG00000171735	CAMTA1, KIAA0833, CANPMR	Childhood-onset
CHMP1A	ENSG00000131165	CHMP1A, PCOLN3, PRSM1, PCH8	Childhood-onset
TOE1	ENSG00000132773	TOE1, PCH7	Childhood-onset
CYP2U1	ENSG00000155016	CYP2U1, SPG56	Childhood-onset
DDHD2	ENSG00000085788	DDHD2, KIAA0725, SPG54	Childhood-onset
B3GALNT2	ENSG00000162885	B3GALNT2, MGC39558, MDDGA11	Childhood-onset
ABCB7	ENSG00000131269	ABCB7, ABC7, ASAT	Childhood-onset
AP1S2	ENSG00000182287	AP1S2, MRX59, MRXSF, MRXS21, MRXS5, PGS	Childhood-onset
WWOX	ENSG00000186153	WWOX, FOR, SCAR12, EIEE28	Childhood-onset
CASK	ENSG00000147044	CASK, MICPCH, FGS4, CMG, MRXSNA	Childhood-onset
ATCAY	ENSG00000167654	ATCAY, CLAC, KIAA1872	Childhood-onset
ADGRG1	ENSG00000205336	ADGRG1, GPR56, TM7XN1, BFPP, BPPR	Childhood-onset
COG5	ENSG00000164597	COG5, GOLTC1, GTC90, CDG2I	Childhood-onset
SAMD9L	ENSG00000177409	SAMD9L, ATXPC	Overlap-onset
OPA1	ENSG00000198836	OPA1, NTG, NPG, BERHS, MTDPS14	Overlap-onset
ATP1A2	ENSG00000018625	ATP1A2, FHM2, MHP2	Overlap-onset
COA7	ENSG00000162377	COA7, RESA1, SELRC1, C1orf163	Overlap-onset
ATP7B	ENSG00000123191	ATP7B, WND	Overlap-onset
ZFYVE26	ENSG00000072121	ZFYVE26, KIAA0321, SPG15	Overlap-onset
MFN2	ENSG00000116688	MFN2, KIAA0214, CMT2A2A, HMSN6A, CMT2A2B	Overlap-onset
SCN1A	ENSG00000144285	SCN1A, GEFSP2, SMEI, FEB3A, EIEE6, FHM3	Overlap-onset
ADCY5	ENSG00000173175	ADCY5, FDFM	Overlap-onset
SLC9A1	ENSG00000090020	SLC9A1, NHE1, APNH, LIKNS	Overlap-onset
SLC25A46	ENSG00000164209	SLC25A46, HMSN6B	Overlap-onset
MSTO1	ENSG00000125459	MSTO1, MMYAT	Overlap-onset
PUM1	ENSG00000134644	PUM1, KIAA0099, SCA47	Overlap-onset
UCHL1	ENSG00000154277	UCHL1, PARK5, SPG79, NDGOA	Overlap-onset
SEC23B	ENSG00000101310	SEC23B, CDAN2, HEMPAS, CWS7	Overlap-onset
FKRP	ENSG00000181027	FKRP, MDC1C, LGMDR9, MDDGA5, MDDGB5, MDDGC5	Overlap-onset
TGM6	ENSG00000166948	TGM6, TG6, TGY, SCA35	Overlap-onset
MORC2	ENSG00000133422	MORC2, ZCW3, ZCWCC1, KIAA0852, CMT2Z	Overlap-onset
TTC19	ENSG00000011295	TTC19, MC3DN2	Overlap-onset
PHYH	ENSG00000107537	PHYH	Overlap-onset
CLN5	ENSG00000102805	CLN5	Overlap-onset
VAMP1	ENSG00000139190	VAMP1, SYB1, SPAX1, CMS25	Overlap-onset
CACNA1A	ENSG00000141837	CACNA1A, CACNL1A4, SCA6, EIEE42	Overlap-onset
HTT	ENSG00000197386	HTT, HD, IT15, LOMARS	Overlap-onset
POLG	ENSG00000140521	POLG, POLG1, POLGA, PEO, SANDO, SCAE, MTDPS4A, MTDPS4B, MIRAS	Overlap-onset
ATXN2	ENSG00000204842	ATXN2, ATX2, SCA2, ASL13	Overlap-onset
ATM	ENSG00000149311	ATM, ATA, AT1	Overlap-onset
ITPR1	ENSG00000150995	ITPR1, SCA15, SCA16, SCA29	Overlap-onset
ATN1	ENSG00000111676	ATN1, DRPLA, HRS, NOD	Overlap-onset
TUBB4A	ENSG00000104833	TUBB4A, DYT4, HLD6	Overlap-onset
PRRT2	ENSG00000167371	PRRT2, PKC, DYT10, EKD1, BFIS2, BFIC2, ICCA	Overlap-onset
ATP1A3	ENSG00000105409	ATP1A3, DYT12, RDP, AHC2, CAPOS	Overlap-onset
ELOVL4	ENSG00000118402	ELOVL4, ADMD, STGD2, STGD3, ISQMR, SCA34	Overlap-onset
GFAP	ENSG00000131095	GFAP, ALXDRD	Overlap-onset
TPP1	ENSG00000166340	TPP1, CLN2, SCAR7	Overlap-onset
APTX	ENSG00000137074	APTX, AOA, AOA1	Overlap-onset
PNPLA6	ENSG00000032444	PNPLA6, NTE, SPG39, NTEMND, BNHS, LNMS, OMCS	Overlap-onset
COX20	ENSG00000203667	COX20, FAM36A	Overlap-onset
FXN	ENSG00000165060	FXN, FRDA, FARR, X25	Overlap-onset
AAAS	ENSG00000094914	AAAS, AAA	Overlap-onset
MMACHC	ENSG00000132763	MMACHC	Overlap-onset
SLC9A6	ENSG00000198689	SLC9A6, NHE6	Overlap-onset
ARSA	ENSG00000100299	ARSA	Overlap-onset
EPM2A	ENSG00000112425	EPM2A, MELF, EPM2	Overlap-onset
NPC1	ENSG00000141458	NPC1, NPC	Overlap-onset
TWNK	ENSG00000107815	TWNK, C10orf2, TWINKLE, PEOA3, IOSCA, MTDPS7, PRLTS5	Overlap-onset
SPTBN2	ENSG00000173898	SPTBN2, SCA5, SCAR14	Overlap-onset
SETX	ENSG00000107290	SETX, SCAR1, AOA2, ALS4	Overlap-onset
ATXN10	ENSG00000130638	ATXN10, SCA10	Overlap-onset
EIF2B3	ENSG00000070785	EIF2B3	Overlap-onset
EIF2B4	ENSG00000115211	EIF2B4	Overlap-onset
EIF2B5	ENSG00000145191	EIF2B5, LVWM, CACH, CLE	Overlap-onset
EIF2B1	ENSG00000111361	EIF2B1, EIF2BA	Overlap-onset
EIF2B2	ENSG00000119718	EIF2B2	Overlap-onset
PPP2R2B	ENSG00000156475	PPP2R2B	Overlap-onset
NPC2	ENSG00000119655	NPC2, HE1	Overlap-onset
CLCN2	ENSG00000114859	CLCN2, EGMA, ECA2, EGI11, EJM8, LKPAT, HALD2	Overlap-onset
KCNC3	ENSG00000131398	KCNC3, SCA13	Overlap-onset
PRKCG	ENSG00000126583	PRKCG, PKCC, PKCG, SCA14	Overlap-onset
GJC2	ENSG00000198835	GJC2, GJA12, CX47, PMLDAR, HLD2, SPG44, LMPHM3	Overlap-onset
FGF14	ENSG00000102466	FGF14, FHF4, SCA27	Overlap-onset
VPS13D	ENSG00000048707	VPS13D, SCAR4	Overlap-onset
KCND3	ENSG00000171385	KCND3, KCND3S, KCND3L, SCA19, SCA22, BRGDA9	Overlap-onset
TMEM240	ENSG00000205090	TMEM240, C1orf70, SCA21	Overlap-onset
ABHD12	ENSG00000100997	ABHD12, PHARC	Overlap-onset
SYNE1	ENSG00000131018	SYNE1, KIAA0796, KIAA1756, KIAA1262, SCAR8, EDMD4	Overlap-onset
PNKP	ENSG00000039650	PNKP, PNK, MCSZ, EIEE10, AOA4	Overlap-onset
ANO10	ENSG00000160746	ANO10, TMEM16K, SCAR10	Overlap-onset
GBA2	ENSG00000070610	GBA2, KIAA1605, SPG46	Overlap-onset
AFG3L2	ENSG00000141385	AFG3L2, SCA28, SPAX5	Overlap-onset
DARS2	ENSG00000117593	DARS2, ASPRS. LBSL	Overlap-onset
MARS2	ENSG00000247626	MARS2, SPAX3, COXPD25	Overlap-onset
STUB1	ENSG00000103266	STUB1, CHIP, SCAR16, SCA48	Overlap-onset
CACNA1G	ENSG00000006283	CACNA1G, SCA42, SCA42ND	Overlap-onset
GRM1	ENSG00000152822	GRM1, MGLUR1, GRM1A, SCAR13, SCA44	Overlap-onset
PEX16	ENSG00000121680	PEX16, PBD8A, PBD8B	Overlap-onset
HEXA	ENSG00000213614	HEXA, TSD	Overlap-onset
MT-ATP6	ENSG00000198899	MT-ATP6	Overlap-onset
MTTP	ENSG00000138823	MTTP	Overlap-onset
CYP27A1	ENSG00000135929	CYP27A1, CYP27, CTX	Overlap-onset
TTPA	ENSG00000137561	TTPA, TTP1, AVED	Overlap-onset
HEXB	ENSG00000049860	HEXB	Overlap-onset
