## Supplementary Table 3 for "Functional genomics provide key insights to improve the diagnostic yield of hereditary ataxia"

### Sheet: Supplementary_table_3
Supplementary Table 3 - List of disease categories excluded from inclusion as controls
neurological and neurodevelopmental disorder
Simpson-Golabi-Behmel Syndrome
Sotos syndrome
choanal atresia
craniosynostosis syndromes
chondrodysplasia punctate
thoracic dystrophies
familial tumour syndromes of the central and peripheral nervous system
paediatric congenital malformation-dysmorphism-tumour syndromes
congenital malformations caused by ciliopathies
hypothalamic and pituitary disorders
deafness and congenital structural abnormalities
dysmorphic and congenital abnormality syndrome
metabolic disorders
ophthalmological disorders
psychiatric disorders
