## Supplementary Table 4 for "Functional genomics provide key insights to improve the diagnostic yield of hereditary ataxia"

### Sheet: Supplementary_table_4
Supplementary Table 4 - Summary of four different burden analyses combinations.
Analysis	Variants in genes tested	Number of cases	Number of controls
1	Childhood-onset genes (n = 216)	Adult-onset ataxia patients (n = 816)	n = 3720
2	Adult-onset genes (n = 23)	Childhood-onset ataxia patients (n = 306)	n = 3721
3	Overlap-onset genes (n = 79)	Adult-onset ataxia patients (n = 816)	n = 3722
4	Overlap-onset genes (n = 79)	Childhood-onset ataxia patients (n = 306)	n = 3723
