## Supplementary Table 6 for "Functional genomics provide key insights to improve the diagnostic yield of hereditary ataxia"

### Sheet: Supplementary_Table_6
Supplementary Table 6. Features selected from recursive feature elimination showing regression coefficient effect sizes (mean effect). Enriched features for disease have sign of 1 and depleted features show a sign of -1. Counts is the number of times the feature has been voted for out of 50 iterations. Sign consistency is defined as the proportion of times regression coefficient signs are consist…
Feature	Counts	Sign	Sign consistency	Mean effect
EvoTol	50	1	0.84	5.00315
FUSIL Developmental Lethal	50	1	0.98	4.41097
Cerebellum Purkinje cells	48	1	0.613636	3.05253
gnomadpLI	50	1	0.734694	2.89692
Cerebellum granule neurons	49	1	0.744681	2.71089
Cerebellum neuron CNS	49	1	0.680851	2.60046
Dentate gyrus granule neuron CNS	49	1	0.583333	2.35687
pAR	50	1	0.978261	2.33336
gnomadpRec	49	1	0.617021	2.29585
Cerebellum neuroblasts	49	1	0.651163	2.05292
CNS glia, level 2	48	1	0.809524	1.94907
Telencephalon projecting inhibitory neuron CNS	49	1	0.666667	1.90199
CountsOverlap	49	1	0.913043	1.87112
Immature neural, level 3	49	1	0.8	1.86433
Hindbrain neurons, level 3	48	1	0.625	1.72446
No. eSTRs in intron	48	1	0.564103	1.71862
Microglia CNS	48	1	0.875	1.6314
Telencephalon interneurons, level 3	48	1	0.765957	1.55516
Density of intronic STRs	47	1	0.97561	1.34139
No. STRs in 5'UTR	49	1	0.868421	1.32328
gnomadOEMiss	44	1	0.633333	1.31291
CellsFibroblasts	45	1	0.5625	1.28475
Telencephalon inhibitory interneuron CNS	46	1	0.684211	1.26467
No. exonic repetitive elements	44	1	0.735294	1.23087
Telencephalon projecting neurons, level 3	45	1	0.805556	1.21413
Telencephalon projecting excitatory neuron CNS	45	1	0.5	1.16054
Glia, all cell types	41	1	0.7	1.14729
WholeBlood	44	1	0.714286	1.13768
Sympathetic neurons, level 3	44	1	0.6	1.12701
CNCR density	43	1	0.857143	1.11175
Spinalcord	43	1	0.6	1.02031
Other LINE genic density	43	1	0.612903	0.991383
ACh and MA neuron CNS	42	1	0.714286	0.950952
Peripheral sensory neurons, level 3	41	1	0.638889	0.870274
MMCaudate	40	1	0.709677	0.844987
Density of STRs	41	1	0.733333	0.826586
Genic density of repetitive element	41	1	0.736842	0.780683
NucAccumbens	40	-1	0.65	-0.42529
eSTR presence	41	-1	0.952381	-0.61271
MMCerebHemisphere	41	-1	0.911765	-0.62446
Retroposon/SVA genic density	40	-1	1	-0.68144
MMAntCingCortex	42	-1	0.896552	-0.68596
PNS neurons, level 2	40	-1	0.6	-0.71799
Cholinergic, monoaminergic and peptidergic neurons, level 3	40	-1	1	-0.90105
CNS neurons, level 2	40	-1	0.909091	-0.96799
No. 5'UTR repetitive elements	45	-1	0.558824	-0.98175
Exonic density of repetitive element	45	-1	0.617647	-0.99157
Substantianigra	44	-1	0.56	-1.00998
No. eSTRs with other tissue expression	40	-1	0.730769	-1.01272
Cerebellum inhibitory neurons	45	-1	0.535714	-1.07559
No. eSTR tissues	45	-1	0.717949	-1.11711
No. STRs in exon	42	-1	0.888889	-1.19247
Pituitary	44	-1	0.866667	-1.23642
String	45	-1	0.647059	-1.24329
Di- and mesencephalon neurons, level 3	45	-1	0.857143	-1.25309
No. eSTRs	44	-1	0.96875	-1.289
Intronic density of repetitive element	44	-1	0.71875	-1.30571
Peptidergic neuron CNS	48	-1	0.666667	-1.31291
Perivascular macrophage CNS	49	-1	0.860465	-1.35286
SINE/MIR genic density	44	-1	0.848485	-1.39901
CDTS	48	-1	0.891304	-1.46205
AdrenalGland	47	-1	0.837209	-1.49447
Non-glutamatergic neuroblast CNS	48	-1	0.619048	-1.56534
SINE/Alu genic density	48	-1	1	-1.59615
FUSIL Cellular Lethal	46	-1	0.633333	-1.6262
Astroependymal cells, level 3	48	-1	0.864865	-1.65051
Spinal cord neurons, level 3	47	-1	0.783784	-1.67399
Enteric neurons, level 3	46	-1	0.916667	-1.68662
Cerebellum glutamatergic neuroblasts	48	-1	0.638298	-1.82394
RVIS	49	-1	0.541667	-1.83948
CerebHemisphere	48	-1	0.886364	-1.84394
gnomadOELoF	47	-1	0.972222	-1.90855
gnomadpNull	50	-1	0.866667	-1.94273
Glutamatergic neuroblasts CNS	49	-1	0.9375	-2.33325
Cerebellum	48	-1	0.5	-2.39881
LoFTool	50	-1	0.891304	-2.45164
gnomadpMiss	49	-1	0.553191	-2.55962
Cerebellum neurons, level 3	48	-1	0.531915	-2.71946
Astrocyte CNS	50	-1	0.978723	-2.79322
Cerebellum molecular interneurons	50	-1	0.72	-2.86158
NumJunctions	50	-1	0.653061	-2.87458
Cerebellum granule interneurons	48	-1	0.847826	-2.9827
TranscriptCount	50	-1	0.94	-3.58895
Total width of exons per gene	50	-1	0.897959	-3.94591
