## Supplementary Table 7 for "Functional genomics provide key insights to improve the diagnostic yield of hereditary ataxia"

### Sheet: Supplementary_table7_burdenanal
Supplementary Table 7. Rare variant burden analysis of ataxia genes within 100,000 Genomes Project participants. Analysis group: Four different combinations of rare genetic variant burden analysis were performed: (1) childhood-onset genes in adult-onset cases vs. in controls; (2) adult-onset genes in childhood-onset cases vs. in controls; (3) overlap-onset genes in adult-onset cases vs. in contro…
Analysis Group	Gene	Tested variant	P value	FDR P	Odds ratio	N cases	N controls
Adulthood-onset ataxia genes in childhood-onset ataxia cases vs controls	CP	Exomiser score >0.8	0.3923	0.9763	1.2445	306	3720
Adulthood-onset ataxia genes in childhood-onset ataxia cases vs controls	CAPN1	Exomiser score >0.8	0.3593	0.9763	1.4634	306	3720
Adulthood-onset ataxia genes in childhood-onset ataxia cases vs controls	ATXN7	Exomiser score >0.8	0.8623	0.9968	0.5049	306	3720
Adulthood-onset ataxia genes in childhood-onset ataxia cases vs controls	CLN6	Exomiser score >0.8	0.6951	0.9826	0.8679	306	3720
Adulthood-onset ataxia genes in childhood-onset ataxia cases vs controls	ATXN3	Exomiser score >0.8	0.9915	0.9968	0.2848	306	3720
Adulthood-onset ataxia genes in childhood-onset ataxia cases vs controls	SPG7	Exomiser score >0.8	0.596	0.9763	0.9855	306	3720
Adulthood-onset ataxia genes in childhood-onset ataxia cases vs controls	ATXN1	Exomiser score >0.8	0.977	0.9968	0.3993	306	3720
Adulthood-onset ataxia genes in childhood-onset ataxia cases vs controls	TBP	Exomiser score >0.8	0.9202	0.9968	0.4733	306	3720
Adulthood-onset ataxia genes in childhood-onset ataxia cases vs controls	PDYN	Exomiser score >0.8	0.5813	0.9763	1.2164	306	3720
Adulthood-onset ataxia genes in childhood-onset ataxia cases vs controls	NOP56	Exomiser score >0.8	0.3779	0.9763	2.4361	306	3720
Adulthood-onset ataxia genes in childhood-onset ataxia cases vs controls	ATXN1	LoF	0.9808	0.9968	0.4267	306	3720
Adulthood-onset ataxia genes in childhood-onset ataxia cases vs controls	ATXN7	LoF	0.9211	0.9968	0.3902	306	3720
Adulthood-onset ataxia genes in childhood-onset ataxia cases vs controls	ATXN3	LoF	0.9394	0.9968	0.5556	306	3720
Adulthood-onset ataxia genes in childhood-onset ataxia cases vs controls	SPG7	LoF	0.1001	0.811	3.0594	306	3720
Adulthood-onset ataxia genes in childhood-onset ataxia cases vs controls	TBP	LoF	0.9861	0.9968	0.3113	306	3720
Childhood-onset ataxia genes in adult-onset ataxia cases vs controls	WWOX	Exomiser score >0.8	0.2344	0.9763	1.3602	816	3720
Childhood-onset ataxia genes in adult-onset ataxia cases vs controls	CC2D2A	Exomiser score >0.8	0.5205	0.9763	1.0424	816	3720
Childhood-onset ataxia genes in adult-onset ataxia cases vs controls	SPR	Exomiser score >0.8	0.1617	0.9514	1.8296	816	3720
Childhood-onset ataxia genes in adult-onset ataxia cases vs controls	WFS1	Exomiser score >0.8	0.1296	0.9149	1.3444	816	3720
Childhood-onset ataxia genes in adult-onset ataxia cases vs controls	SACS	Exomiser score >0.8	0.0757	0.7171	1.4695	816	3720
Childhood-onset ataxia genes in adult-onset ataxia cases vs controls	PIGV	Exomiser score >0.8	0.8812	0.9968	0.5352	816	3720
Childhood-onset ataxia genes in adult-onset ataxia cases vs controls	LAMA1	Exomiser score >0.8	0.87	0.9968	0.6984	816	3720
Childhood-onset ataxia genes in adult-onset ataxia cases vs controls	ALG9	Exomiser score >0.8	0.3664	0.9763	1.4047	816	3720
Childhood-onset ataxia genes in adult-onset ataxia cases vs controls	DOLK	Exomiser score >0.8	0.6641	0.9826	0.9115	816	3720
Childhood-onset ataxia genes in adult-onset ataxia cases vs controls	PEX6	Exomiser score >0.8	0.2871	0.9763	1.3908	816	3720
Childhood-onset ataxia genes in adult-onset ataxia cases vs controls	VPS13B	Exomiser score >0.8	0.9826	0.9968	0.5634	816	3720
Childhood-onset ataxia genes in adult-onset ataxia cases vs controls	ABCB7	Exomiser score >0.8	0.4364	0.9763	1.5209	816	3720
Childhood-onset ataxia genes in adult-onset ataxia cases vs controls	PGAP3	Exomiser score >0.8	0.088	0.7394	3.0493	816	3720
Childhood-onset ataxia genes in adult-onset ataxia cases vs controls	SCN8A	Exomiser score >0.8	0.0623	0.7006	2.0632	816	3720
Childhood-onset ataxia genes in adult-onset ataxia cases vs controls	RORA	Exomiser score >0.8	0.501	0.9763	1.3033	816	3720
Childhood-onset ataxia genes in adult-onset ataxia cases vs controls	CHST6	Exomiser score >0.8	0.3817	0.9763	1.2293	816	3720
Childhood-onset ataxia genes in adult-onset ataxia cases vs controls	FLVCR1	Exomiser score >0.8	0.1933	0.9763	2.0312	816	3720
Childhood-onset ataxia genes in adult-onset ataxia cases vs controls	MAN1B1	Exomiser score >0.8	0.4545	0.9763	1.2167	816	3720
Childhood-onset ataxia genes in adult-onset ataxia cases vs controls	NPHP3	Exomiser score >0.8	0.5761	0.9763	0.9855	816	3720
Childhood-onset ataxia genes in adult-onset ataxia cases vs controls	POMT1	Exomiser score >0.8	0.4625	0.9763	1.1062	816	3720
Childhood-onset ataxia genes in adult-onset ataxia cases vs controls	POLR3A	Exomiser score >0.8	0.0056	0.1261	2.7213	816	3720
Childhood-onset ataxia genes in adult-onset ataxia cases vs controls	GMPPB	Exomiser score >0.8	0.2534	0.9763	1.5235	816	3720
Childhood-onset ataxia genes in adult-onset ataxia cases vs controls	KCNA2	Exomiser score >0.8	0.8325	0.9968	0.5693	816	3720
Childhood-onset ataxia genes in adult-onset ataxia cases vs controls	C2CD3	Exomiser score >0.8	0.8117	0.9968	0.6504	816	3720
Childhood-onset ataxia genes in adult-onset ataxia cases vs controls	MKS1	Exomiser score >0.8	0.0302	0.4489	2.9175	816	3720
Childhood-onset ataxia genes in adult-onset ataxia cases vs controls	RARS2	Exomiser score >0.8	0.9771	0.9968	0.2524	816	3720
Childhood-onset ataxia genes in adult-onset ataxia cases vs controls	PMM2	Exomiser score >0.8	0.9263	0.9968	0.5047	816	3720
Childhood-onset ataxia genes in adult-onset ataxia cases vs controls	INPP5E	Exomiser score >0.8	0.6774	0.9826	0.8815	816	3720
Childhood-onset ataxia genes in adult-onset ataxia cases vs controls	RFT1	Exomiser score >0.8	0.6493	0.9826	0.9112	816	3720
Childhood-onset ataxia genes in adult-onset ataxia cases vs controls	DHCR7	Exomiser score >0.8	0.9274	0.9968	0.5672	816	3720
Childhood-onset ataxia genes in adult-onset ataxia cases vs controls	EXT2	Exomiser score >0.8	0.65	0.9826	0.9111	816	3720
Childhood-onset ataxia genes in adult-onset ataxia cases vs controls	GLRB	Exomiser score >0.8	0.2346	0.9763	1.8276	816	3720
Childhood-onset ataxia genes in adult-onset ataxia cases vs controls	SLC52A2	Exomiser score >0.8	0.6292	0.9763	1.1399	816	3720
Childhood-onset ataxia genes in adult-onset ataxia cases vs controls	TCTN2	Exomiser score >0.8	0.6912	0.9826	0.8542	816	3720
Childhood-onset ataxia genes in adult-onset ataxia cases vs controls	CRB2	Exomiser score >0.8	0.4941	0.9763	1.0948	816	3720
Childhood-onset ataxia genes in adult-onset ataxia cases vs controls	EVC2	Exomiser score >0.8	0.65	0.9826	0.9111	816	3720
Childhood-onset ataxia genes in adult-onset ataxia cases vs controls	CEP290	Exomiser score >0.8	0.7901	0.9946	0.7973	816	3720
Childhood-onset ataxia genes in adult-onset ataxia cases vs controls	PIGT	Exomiser score >0.8	0.2221	0.9763	3.0442	816	3720
Childhood-onset ataxia genes in adult-onset ataxia cases vs controls	RXYLT1	Exomiser score >0.8	0.0756	0.7171	4.572	816	3720
Childhood-onset ataxia genes in adult-onset ataxia cases vs controls	PNKD	Exomiser score >0.8	0.1036	0.811	2.0031	816	3720
Childhood-onset ataxia genes in adult-onset ataxia cases vs controls	RPGRIP1L	Exomiser score >0.8	0.6178	0.9763	0.9494	816	3720
Childhood-onset ataxia genes in adult-onset ataxia cases vs controls	NKX6-2	Exomiser score >0.8	0.21	0.9763	2.2841	816	3720
Childhood-onset ataxia genes in adult-onset ataxia cases vs controls	PLA2G6	Exomiser score >0.8	0.3225	0.9763	1.4273	816	3720
Childhood-onset ataxia genes in adult-onset ataxia cases vs controls	POMT2	Exomiser score >0.8	0.5232	0.9763	1.1402	816	3720
Childhood-onset ataxia genes in adult-onset ataxia cases vs controls	B3GAT3	Exomiser score >0.8	0.2776	0.9763	1.661	816	3720
Childhood-onset ataxia genes in adult-onset ataxia cases vs controls	ALG3	Exomiser score >0.8	0.1604	0.9514	2.7417	816	3720
Childhood-onset ataxia genes in adult-onset ataxia cases vs controls	KIAA0586	Exomiser score >0.8	0.4971	0.9763	1.1404	816	3720
Childhood-onset ataxia genes in adult-onset ataxia cases vs controls	ALG12	Exomiser score >0.8	0.316	0.9763	1.7122	816	3720
Childhood-onset ataxia genes in adult-onset ataxia cases vs controls	ALG6	Exomiser score >0.8	0.8812	0.9968	0.5352	816	3720
Childhood-onset ataxia genes in adult-onset ataxia cases vs controls	TUSC3	Exomiser score >0.8	0.696	0.9826	0.9117	816	3720
Childhood-onset ataxia genes in adult-onset ataxia cases vs controls	ADGRG1	Exomiser score >0.8	0.7566	0.9946	0.7589	816	3720
Childhood-onset ataxia genes in adult-onset ataxia cases vs controls	OPA3	Exomiser score >0.8	0.5478	0.9763	1.5202	816	3720
Childhood-onset ataxia genes in adult-onset ataxia cases vs controls	CHSY1	Exomiser score >0.8	0.21	0.9763	2.2841	816	3720
Childhood-onset ataxia genes in adult-onset ataxia cases vs controls	NPHP1	Exomiser score >0.8	0.1103	0.845	2.1123	816	3720
Childhood-onset ataxia genes in adult-onset ataxia cases vs controls	COQ8A	Exomiser score >0.8	0.8381	0.9968	0.6069	816	3720
Childhood-onset ataxia genes in adult-onset ataxia cases vs controls	SLC2A1	Exomiser score >0.8	0.2953	0.9763	2.2826	816	3720
Childhood-onset ataxia genes in adult-onset ataxia cases vs controls	TMEM67	Exomiser score >0.8	0.1639	0.9514	1.5845	816	3720
Childhood-onset ataxia genes in adult-onset ataxia cases vs controls	MPDU1	Exomiser score >0.8	0.696	0.9826	0.9117	816	3720
Childhood-onset ataxia genes in adult-onset ataxia cases vs controls	POMGNT1	Exomiser score >0.8	0.514	0.9763	1.086	816	3720
Childhood-onset ataxia genes in adult-onset ataxia cases vs controls	DPAGT1	Exomiser score >0.8	0.0612	0.7006	3.6601	816	3720
Childhood-onset ataxia genes in adult-onset ataxia cases vs controls	PGM1	Exomiser score >0.8	0.2776	0.9763	1.661	816	3720
Childhood-onset ataxia genes in adult-onset ataxia cases vs controls	PGM3	Exomiser score >0.8	0.316	0.9763	1.7122	816	3720
Childhood-onset ataxia genes in adult-onset ataxia cases vs controls	GLI3	Exomiser score >0.8	0.21	0.9763	2.2841	816	3720
Childhood-onset ataxia genes in adult-onset ataxia cases vs controls	AHI1	Exomiser score >0.8	0.21	0.9763	2.2841	816	3720
Childhood-onset ataxia genes in adult-onset ataxia cases vs controls	WDR81	Exomiser score >0.8	0.5607	0.9763	1.14	816	3720
Childhood-onset ataxia genes in adult-onset ataxia cases vs controls	GNE	Exomiser score >0.8	0.5846	0.9763	0.991	816	3720
Childhood-onset ataxia genes in adult-onset ataxia cases vs controls	COASY	Exomiser score >0.8	0.5232	0.9763	1.1402	816	3720
Childhood-onset ataxia genes in adult-onset ataxia cases vs controls	GOSR2	Exomiser score >0.8	0.4741	0.9763	1.2442	816	3720
Childhood-onset ataxia genes in adult-onset ataxia cases vs controls	VLDLR	Exomiser score >0.8	0.5499	0.9763	1.0363	816	3720
Childhood-onset ataxia genes in adult-onset ataxia cases vs controls	KIF7	Exomiser score >0.8	0.8532	0.9968	0.6495	816	3720
Childhood-onset ataxia genes in adult-onset ataxia cases vs controls	CENPF	Exomiser score >0.8	0.2867	0.9763	1.4429	816	3720
Childhood-onset ataxia genes in adult-onset ataxia cases vs controls	ROBO3	Exomiser score >0.8	0.5846	0.9763	0.991	816	3720
Childhood-onset ataxia genes in adult-onset ataxia cases vs controls	CSPP1	Exomiser score >0.8	0.9263	0.9968	0.4545	816	3720
Childhood-onset ataxia genes in adult-onset ataxia cases vs controls	XYLT2	Exomiser score >0.8	0.501	0.9763	1.3033	816	3720
Childhood-onset ataxia genes in adult-onset ataxia cases vs controls	TOE1	Exomiser score >0.8	0.6292	0.9763	1.1399	816	3720
Childhood-onset ataxia genes in adult-onset ataxia cases vs controls	GRID2	Exomiser score >0.8	0.1769	0.9763	1.9051	816	3720
Childhood-onset ataxia genes in adult-onset ataxia cases vs controls	TERT	Exomiser score >0.8	0.9492	0.9968	0.3248	816	3720
Childhood-onset ataxia genes in adult-onset ataxia cases vs controls	RELN	Exomiser score >0.8	0.1604	0.9514	2.7417	816	3720
Childhood-onset ataxia genes in adult-onset ataxia cases vs controls	SQSTM1	Exomiser score >0.8	0.9025	0.9968	0.5454	816	3720
Childhood-onset ataxia genes in adult-onset ataxia cases vs controls	ACO2	Exomiser score >0.8	0.3674	0.9763	1.8256	816	3720
Childhood-onset ataxia genes in adult-onset ataxia cases vs controls	OFD1	Exomiser score >0.8	0.7849	0.9946	0.7188	816	3720
Childhood-onset ataxia genes in adult-onset ataxia cases vs controls	PIGN	Exomiser score >0.8	0.6149	0.9763	0.9596	816	3720
Childhood-onset ataxia genes in adult-onset ataxia cases vs controls	SLC35D1	Exomiser score >0.8	0.8985	0.9968	0.5053	816	3720
Childhood-onset ataxia genes in adult-onset ataxia cases vs controls	FKTN	Exomiser score >0.8	0.1905	0.9763	1.7148	816	3720
Childhood-onset ataxia genes in adult-onset ataxia cases vs controls	KCNA1	Exomiser score >0.8	0.4108	0.9763	1.304	816	3720
Childhood-onset ataxia genes in adult-onset ataxia cases vs controls	ARMC9	Exomiser score >0.8	0.3674	0.9763	1.8256	816	3720
Childhood-onset ataxia genes in adult-onset ataxia cases vs controls	SLC35A1	Exomiser score >0.8	0.6292	0.9763	1.1399	816	3720
Childhood-onset ataxia genes in adult-onset ataxia cases vs controls	CPLANE1	Exomiser score >0.8	0.5697	0.9763	1.0522	816	3720
Childhood-onset ataxia genes in adult-onset ataxia cases vs controls	ALG1	Exomiser score >0.8	0.7566	0.9946	0.7589	816	3720
Childhood-onset ataxia genes in adult-onset ataxia cases vs controls	TCTN1	Exomiser score >0.8	0.2346	0.9763	1.8276	816	3720
Childhood-onset ataxia genes in adult-onset ataxia cases vs controls	CHST3	Exomiser score >0.8	0.8812	0.9968	0.5352	816	3720
Childhood-onset ataxia genes in adult-onset ataxia cases vs controls	GALNT3	Exomiser score >0.8	0.7814	0.9946	0.7006	816	3720
Childhood-onset ataxia genes in adult-onset ataxia cases vs controls	TMEM231	Exomiser score >0.8	0.6292	0.9763	1.1399	816	3720
Childhood-onset ataxia genes in adult-onset ataxia cases vs controls	MRE11	Exomiser score >0.8	0.6133	0.9763	0.9768	816	3720
Childhood-onset ataxia genes in adult-onset ataxia cases vs controls	CEP41	Exomiser score >0.8	0.9244	0.9968	0.3791	816	3720
Childhood-onset ataxia genes in adult-onset ataxia cases vs controls	KIF1C	Exomiser score >0.8	0.8882	0.9968	0.5683	816	3720
Childhood-onset ataxia genes in adult-onset ataxia cases vs controls	CEP104	Exomiser score >0.8	0.9134	0.9968	0.4786	816	3720
Childhood-onset ataxia genes in adult-onset ataxia cases vs controls	GLRA1	Exomiser score >0.8	0.2468	0.9763	1.632	816	3720
Childhood-onset ataxia genes in adult-onset ataxia cases vs controls	SAR1B	Exomiser score >0.8	0.9492	0.9968	0.3248	816	3720
Childhood-onset ataxia genes in adult-onset ataxia cases vs controls	CTBP1	Exomiser score >0.8	0.3674	0.9763	1.8256	816	3720
Childhood-onset ataxia genes in adult-onset ataxia cases vs controls	SLC35C1	Exomiser score >0.8	0.8874	0.9968	0.4552	816	3720
Childhood-onset ataxia genes in adult-onset ataxia cases vs controls	ATP8A2	Exomiser score >0.8	0.7814	0.9946	0.7006	816	3720
Childhood-onset ataxia genes in adult-onset ataxia cases vs controls	PIGO	Exomiser score >0.8	0.9659	0.9968	0.284	816	3720
Childhood-onset ataxia genes in adult-onset ataxia cases vs controls	PRICKLE1	Exomiser score >0.8	0.9077	0.9968	0.4137	816	3720
Childhood-onset ataxia genes in adult-onset ataxia cases vs controls	MPI	Exomiser score >0.8	0.7814	0.9946	0.7006	816	3720
Childhood-onset ataxia genes in adult-onset ataxia cases vs controls	SLC39A8	Exomiser score >0.8	0.6292	0.9763	1.1399	816	3720
Childhood-onset ataxia genes in adult-onset ataxia cases vs controls	CAMTA1	Exomiser score >0.8	0.3698	0.9763	1.5215	816	3720
Childhood-onset ataxia genes in adult-onset ataxia cases vs controls	TCTN3	Exomiser score >0.8	0.7566	0.9946	0.7589	816	3720
Childhood-onset ataxia genes in adult-onset ataxia cases vs controls	CASK	Exomiser score >0.8	0.4364	0.9763	1.5209	816	3720
Childhood-onset ataxia genes in adult-onset ataxia cases vs controls	B4GALT7	Exomiser score >0.8	0.696	0.9826	0.9117	816	3720
Childhood-onset ataxia genes in adult-onset ataxia cases vs controls	ARL13B	Exomiser score >0.8	0.8325	0.9968	0.5693	816	3720
Childhood-onset ataxia genes in adult-onset ataxia cases vs controls	COG4	Exomiser score >0.8	0.5478	0.9763	1.5202	816	3720
Childhood-onset ataxia genes in adult-onset ataxia cases vs controls	AMPD2	Exomiser score >0.8	0.9659	0.9968	0.284	816	3720
Childhood-onset ataxia genes in adult-onset ataxia cases vs controls	COG5	Exomiser score >0.8	0.4364	0.9763	1.5209	816	3720
Childhood-onset ataxia genes in adult-onset ataxia cases vs controls	GFPT1	Exomiser score >0.8	0.696	0.9826	0.9117	816	3720
Childhood-onset ataxia genes in adult-onset ataxia cases vs controls	PIGL	Exomiser score >0.8	0.2221	0.9763	3.0442	816	3720
Childhood-onset ataxia genes in adult-onset ataxia cases vs controls	MAPK8IP3	Exomiser score >0.8	0.6292	0.9763	1.1399	816	3720
Childhood-onset ataxia genes in adult-onset ataxia cases vs controls	TMEM216	Exomiser score >0.8	0.7507	0.9946	0.7595	816	3720
Childhood-onset ataxia genes in adult-onset ataxia cases vs controls	ATCAY	Exomiser score >0.8	0.5478	0.9763	1.5202	816	3720
Childhood-onset ataxia genes in adult-onset ataxia cases vs controls	IRF2BPL	Exomiser score >0.8	0.3664	0.9763	1.4047	816	3720
Childhood-onset ataxia genes in adult-onset ataxia cases vs controls	COG1	Exomiser score >0.8	0.6151	0.9763	1.0131	816	3720
Childhood-onset ataxia genes in adult-onset ataxia cases vs controls	ALG11	Exomiser score >0.8	0.6641	0.9826	0.9115	816	3720
Childhood-onset ataxia genes in adult-onset ataxia cases vs controls	DDX59	Exomiser score >0.8	0.7507	0.9946	0.7595	816	3720
Childhood-onset ataxia genes in adult-onset ataxia cases vs controls	ZSWIM6	Exomiser score >0.8	0.8117	0.9968	0.6504	816	3720
Childhood-onset ataxia genes in adult-onset ataxia cases vs controls	PGAP2	Exomiser score >0.8	0.5478	0.9763	1.5202	816	3720
Childhood-onset ataxia genes in adult-onset ataxia cases vs controls	SCYL1	Exomiser score >0.8	0.7507	0.9946	0.7595	816	3720
Childhood-onset ataxia genes in adult-onset ataxia cases vs controls	EXT1	Exomiser score >0.8	0.938	0.9968	0.3499	816	3720
Childhood-onset ataxia genes in adult-onset ataxia cases vs controls	ATP6V0A2	Exomiser score >0.8	0.9077	0.9968	0.4137	816	3720
Childhood-onset ataxia genes in adult-onset ataxia cases vs controls	EXOSC8	Exomiser score >0.8	0.2221	0.9763	3.0442	816	3720
Childhood-onset ataxia genes in adult-onset ataxia cases vs controls	VPS53	Exomiser score >0.8	0.7957	0.9946	0.6508	816	3720
Childhood-onset ataxia genes in adult-onset ataxia cases vs controls	NHLRC1	Exomiser score >0.8	0.8874	0.9968	0.4552	816	3720
Childhood-onset ataxia genes in adult-onset ataxia cases vs controls	EVC	Exomiser score >0.8	0.4364	0.9763	1.5209	816	3720
Childhood-onset ataxia genes in adult-onset ataxia cases vs controls	SEPSECS	Exomiser score >0.8	0.9771	0.9968	0.2524	816	3720
Childhood-onset ataxia genes in adult-onset ataxia cases vs controls	DKC1	Exomiser score >0.8	0.7957	0.9946	0.6508	816	3720
Childhood-onset ataxia genes in adult-onset ataxia cases vs controls	EXOSC9	Exomiser score >0.8	0.9077	0.9968	0.4137	816	3720
Childhood-onset ataxia genes in adult-onset ataxia cases vs controls	SLC1A3	Exomiser score >0.8	0.7507	0.9946	0.7595	816	3720
Childhood-onset ataxia genes in adult-onset ataxia cases vs controls	ALG8	Exomiser score >0.8	0.972	0.9968	0.2673	816	3720
Childhood-onset ataxia genes in adult-onset ataxia cases vs controls	DDHD2	Exomiser score >0.8	0.7507	0.9946	0.7595	816	3720
Childhood-onset ataxia genes in adult-onset ataxia cases vs controls	TMEM237	Exomiser score >0.8	0.6292	0.9763	1.1399	816	3720
Childhood-onset ataxia genes in adult-onset ataxia cases vs controls	WWOX	LoF	0.7814	0.9946	0.7006	816	3720
Childhood-onset ataxia genes in adult-onset ataxia cases vs controls	CC2D2A	LoF	0.1348	0.9158	1.9608	816	3720
Childhood-onset ataxia genes in adult-onset ataxia cases vs controls	SPR	LoF	0.2953	0.9763	2.2826	816	3720
Childhood-onset ataxia genes in adult-onset ataxia cases vs controls	SACS	LoF	0.0017	0.0472	9.1778	816	3720
Childhood-onset ataxia genes in adult-onset ataxia cases vs controls	PEX6	LoF	0.501	0.9763	1.3033	816	3720
Childhood-onset ataxia genes in adult-onset ataxia cases vs controls	POLR3A	LoF	0.0068	0.1352	5.5037	816	3720
Childhood-onset ataxia genes in adult-onset ataxia cases vs controls	C2CD3	LoF	0.5607	0.9763	1.14	816	3720
Childhood-onset ataxia genes in adult-onset ataxia cases vs controls	EVC2	LoF	0.501	0.9763	1.3033	816	3720
Childhood-onset ataxia genes in adult-onset ataxia cases vs controls	CEP290	LoF	0.5775	0.9763	1.0131	816	3720
Childhood-onset ataxia genes in adult-onset ataxia cases vs controls	PNKD	LoF	0.1151	0.8456	3.428	816	3720
Childhood-onset ataxia genes in adult-onset ataxia cases vs controls	TXNDC15	LoF	0.8612	0.9968	0.5688	816	3720
Childhood-onset ataxia genes in adult-onset ataxia cases vs controls	RPGRIP1L	LoF	0.7957	0.9946	0.6508	816	3720
Childhood-onset ataxia genes in adult-onset ataxia cases vs controls	NKX6-2	LoF	0.1507	0.9514	4.5676	816	3720
Childhood-onset ataxia genes in adult-onset ataxia cases vs controls	KIAA0586	LoF	0.5232	0.9763	1.1402	816	3720
Childhood-onset ataxia genes in adult-onset ataxia cases vs controls	VPS13B	LoF	0.9895	0.9968	0.437	816	3720
Childhood-onset ataxia genes in adult-onset ataxia cases vs controls	ROBO3	LoF	0.3817	0.9763	1.2293	816	3720
Childhood-onset ataxia genes in adult-onset ataxia cases vs controls	PGM3	LoF	0.6292	0.9763	1.1399	816	3720
Childhood-onset ataxia genes in adult-onset ataxia cases vs controls	LAMA1	LoF	0.0883	0.7394	2.2889	816	3720
Childhood-onset ataxia genes in adult-onset ataxia cases vs controls	CENPF	LoF	0.4108	0.9763	1.304	816	3720
Childhood-onset ataxia genes in adult-onset ataxia cases vs controls	XYLT2	LoF	0.2953	0.9763	2.2826	816	3720
Childhood-onset ataxia genes in adult-onset ataxia cases vs controls	AHI1	LoF	0.7507	0.9946	0.7595	816	3720
Childhood-onset ataxia genes in adult-onset ataxia cases vs controls	IRF2BPL	LoF	0.6324	0.9771	0.9317	816	3720
Childhood-onset ataxia genes in adult-onset ataxia cases vs controls	INPP5E	LoF	0.7507	0.9946	0.7595	816	3720
Childhood-onset ataxia genes in adult-onset ataxia cases vs controls	FKTN	LoF	0.2221	0.9763	3.0442	816	3720
Childhood-onset ataxia genes in adult-onset ataxia cases vs controls	GNE	LoF	0.5478	0.9763	1.5202	816	3720
Childhood-onset ataxia genes in adult-onset ataxia cases vs controls	CHSY1	LoF	0.1507	0.9514	4.5676	816	3720
Childhood-onset ataxia genes in adult-onset ataxia cases vs controls	CPLANE1	LoF	0.4228	0.9763	1.369	816	3720
Childhood-onset ataxia genes in adult-onset ataxia cases vs controls	TCTN1	LoF	0.4364	0.9763	1.5209	816	3720
Childhood-onset ataxia genes in adult-onset ataxia cases vs controls	GRID2	LoF	0.6292	0.9763	1.1399	816	3720
Childhood-onset ataxia genes in adult-onset ataxia cases vs controls	CRB2	LoF	0.501	0.9763	1.3033	816	3720
Childhood-onset ataxia genes in adult-onset ataxia cases vs controls	NPHP3	LoF	0.696	0.9826	0.9117	816	3720
Childhood-onset ataxia genes in adult-onset ataxia cases vs controls	CEP104	LoF	0.7507	0.9946	0.7595	816	3720
Childhood-onset ataxia genes in adult-onset ataxia cases vs controls	CTBP1	LoF	0.7507	0.9946	0.7595	816	3720
Childhood-onset ataxia genes in adult-onset ataxia cases vs controls	PIGN	LoF	0.1604	0.9514	2.7417	816	3720
Childhood-onset ataxia genes in adult-onset ataxia cases vs controls	COQ8A	LoF	0.6292	0.9763	1.1399	816	3720
Childhood-onset ataxia genes in adult-onset ataxia cases vs controls	WFS1	LoF	0.7507	0.9946	0.7595	816	3720
Childhood-onset ataxia genes in adult-onset ataxia cases vs controls	SLC39A8	LoF	0.5478	0.9763	1.5202	816	3720
Childhood-onset ataxia genes in adult-onset ataxia cases vs controls	AMPD2	LoF	0.6292	0.9763	1.1399	816	3720
Childhood-onset ataxia genes in adult-onset ataxia cases vs controls	TMEM216	LoF	0.5478	0.9763	1.5202	816	3720
Childhood-onset ataxia genes in adult-onset ataxia cases vs controls	TMEM67	LoF	0.3674	0.9763	1.8256	816	3720
Childhood-onset ataxia genes in adult-onset ataxia cases vs controls	PGAP2	LoF	0.5478	0.9763	1.5202	816	3720
Childhood-onset ataxia genes in adult-onset ataxia cases vs controls	GOSR2	LoF	0.6151	0.9763	1.0131	816	3720
Childhood-onset ataxia genes in adult-onset ataxia cases vs controls	EVC	LoF	0.2953	0.9763	2.2826	816	3720
Childhood-onset ataxia genes in adult-onset ataxia cases vs controls	ZSWIM6	LoF	0.9584	0.9968	0.3031	816	3720
Childhood-onset ataxia genes in adult-onset ataxia cases vs controls	COG1	LoF	0.8627	0.9968	0.5059	816	3720
Childhood-onset ataxia genes in adult-onset ataxia cases vs controls	EXOSC9	LoF	0.5478	0.9763	1.5202	816	3720
Childhood-onset ataxia genes in adult-onset ataxia cases vs controls	ALG8	LoF	0.6292	0.9763	1.1399	816	3720
Childhood-onset ataxia genes in adult-onset ataxia cases vs controls	TMEM237	LoF	0.6292	0.9763	1.1399	816	3720
Childhood-onset ataxia genes in adult-onset ataxia cases vs controls	SCN8A	constrained coding region	0.2953	0.9763	2.2826	816	3720
Childhood-onset ataxia genes in adult-onset ataxia cases vs controls	GMPPB	constrained coding region	0.501	0.9763	1.3033	816	3720
Overlap-onset ataxia genes in adulthood-onset ataxia cases vs controls	OPA1	Exomiser score >0.8	0.3218	0.9763	1.5222	816	3720
Overlap-onset ataxia genes in adulthood-onset ataxia cases vs controls	CACNA1A	Exomiser score >0.8	0.0146	0.2506	1.7879	816	3720
Overlap-onset ataxia genes in adulthood-onset ataxia cases vs controls	SYNE1	Exomiser score >0.8	0.4235	0.9763	1.0904	816	3720
Overlap-onset ataxia genes in adulthood-onset ataxia cases vs controls	KCNC3	Exomiser score >0.8	0.0678	0.7171	2.2905	816	3720
Overlap-onset ataxia genes in adulthood-onset ataxia cases vs controls	KCND3	Exomiser score >0.8	0.0003	0.0095	9.198	816	3720
Overlap-onset ataxia genes in adulthood-onset ataxia cases vs controls	ATP7B	Exomiser score >0.8	0.4546	0.9763	1.063	816	3720
Overlap-onset ataxia genes in adulthood-onset ataxia cases vs controls	PRKCG	Exomiser score >0.8	0	0	26.3617	816	3720
Overlap-onset ataxia genes in adulthood-onset ataxia cases vs controls	VPS13D	Exomiser score >0.8	0.6292	0.9763	1.1399	816	3720
Overlap-onset ataxia genes in adulthood-onset ataxia cases vs controls	ATN1	Exomiser score >0.8	0.4494	0.9763	1.1101	816	3720
Overlap-onset ataxia genes in adulthood-onset ataxia cases vs controls	SETX	Exomiser score >0.8	0.0801	0.7213	2.0363	816	3720
Overlap-onset ataxia genes in adulthood-onset ataxia cases vs controls	TTPA	Exomiser score >0.8	0.4108	0.9763	1.304	816	3720
Overlap-onset ataxia genes in adulthood-onset ataxia cases vs controls	GBA2	Exomiser score >0.8	0.6151	0.9763	1.0131	816	3720
Overlap-onset ataxia genes in adulthood-onset ataxia cases vs controls	CYP27A1	Exomiser score >0.8	0.4545	0.9763	1.2167	816	3720
Overlap-onset ataxia genes in adulthood-onset ataxia cases vs controls	HTT	Exomiser score >0.8	0.9931	0.9968	0.4893	816	3720
Overlap-onset ataxia genes in adulthood-onset ataxia cases vs controls	UCHL1	Exomiser score >0.8	0.0002	0.0079	27.5481	816	3720
Overlap-onset ataxia genes in adulthood-onset ataxia cases vs controls	PNPLA6	Exomiser score >0.8	0.3218	0.9763	1.5222	816	3720
Overlap-onset ataxia genes in adulthood-onset ataxia cases vs controls	GJC2	Exomiser score >0.8	0.2346	0.9763	1.8276	816	3720
Overlap-onset ataxia genes in adulthood-onset ataxia cases vs controls	TPP1	Exomiser score >0.8	0.1036	0.811	2.0031	816	3720
Overlap-onset ataxia genes in adulthood-onset ataxia cases vs controls	AFG3L2	Exomiser score >0.8	0.01	0.1806	3.1802	816	3720
Overlap-onset ataxia genes in adulthood-onset ataxia cases vs controls	NPC1	Exomiser score >0.8	0.8366	0.9968	0.7229	816	3720
Overlap-onset ataxia genes in adulthood-onset ataxia cases vs controls	ATP1A3	Exomiser score >0.8	0.316	0.9763	1.7122	816	3720
Overlap-onset ataxia genes in adulthood-onset ataxia cases vs controls	MFN2	Exomiser score >0.8	0.5846	0.9763	0.991	816	3720
Overlap-onset ataxia genes in adulthood-onset ataxia cases vs controls	MMACHC	Exomiser score >0.8	0.8532	0.9968	0.6495	816	3720
Overlap-onset ataxia genes in adulthood-onset ataxia cases vs controls	STUB1	Exomiser score >0.8	0	0.0001	25.4025	816	3720
Overlap-onset ataxia genes in adulthood-onset ataxia cases vs controls	CACNA1G	Exomiser score >0.8	0.0782	0.7213	1.5974	816	3720
Overlap-onset ataxia genes in adulthood-onset ataxia cases vs controls	TTC19	Exomiser score >0.8	0.3674	0.9763	1.8256	816	3720
Overlap-onset ataxia genes in adulthood-onset ataxia cases vs controls	CLCN2	Exomiser score >0.8	0.6769	0.9826	0.8855	816	3720
Overlap-onset ataxia genes in adulthood-onset ataxia cases vs controls	FXN	Exomiser score >0.8	0.1151	0.8456	3.428	816	3720
Overlap-onset ataxia genes in adulthood-onset ataxia cases vs controls	MT-ATP6	Exomiser score >0.8	0.0153	0.2506	2.528	816	3720
Overlap-onset ataxia genes in adulthood-onset ataxia cases vs controls	ANO10	Exomiser score >0.8	0.0031	0.0746	4.1375	816	3720
Overlap-onset ataxia genes in adulthood-onset ataxia cases vs controls	ATM	Exomiser score >0.8	0.1608	0.9514	1.2835	816	3720
Overlap-onset ataxia genes in adulthood-onset ataxia cases vs controls	FKRP	Exomiser score >0.8	0.5775	0.9763	1.0131	816	3720
Overlap-onset ataxia genes in adulthood-onset ataxia cases vs controls	SCN1A	Exomiser score >0.8	0.1432	0.9514	1.6483	816	3720
Overlap-onset ataxia genes in adulthood-onset ataxia cases vs controls	CLN5	Exomiser score >0.8	0.5697	0.9763	1.0522	816	3720
Overlap-onset ataxia genes in adulthood-onset ataxia cases vs controls	POLG	Exomiser score >0.8	0.3305	0.9763	1.1593	816	3720
Overlap-onset ataxia genes in adulthood-onset ataxia cases vs controls	SEC23B	Exomiser score >0.8	0.9134	0.9968	0.4786	816	3720
Overlap-onset ataxia genes in adulthood-onset ataxia cases vs controls	GRM1	Exomiser score >0.8	0.501	0.9763	1.3033	816	3720
Overlap-onset ataxia genes in adulthood-onset ataxia cases vs controls	EIF2B4	Exomiser score >0.8	0.2624	0.9763	1.9573	816	3720
Overlap-onset ataxia genes in adulthood-onset ataxia cases vs controls	HEXA	Exomiser score >0.8	0.4138	0.9763	1.1835	816	3720
Overlap-onset ataxia genes in adulthood-onset ataxia cases vs controls	MTTP	Exomiser score >0.8	0.8627	0.9968	0.5059	816	3720
Overlap-onset ataxia genes in adulthood-onset ataxia cases vs controls	PPP2R2B	Exomiser score >0.8	0.0435	0.5599	6.8598	816	3720
Overlap-onset ataxia genes in adulthood-onset ataxia cases vs controls	ITPR1	Exomiser score >0.8	0.8381	0.9968	0.6069	816	3720
Overlap-onset ataxia genes in adulthood-onset ataxia cases vs controls	AAAS	Exomiser score >0.8	0.4457	0.9763	1.1409	816	3720
Overlap-onset ataxia genes in adulthood-onset ataxia cases vs controls	TWNK	Exomiser score >0.8	0.2221	0.9763	3.0442	816	3720
Overlap-onset ataxia genes in adulthood-onset ataxia cases vs controls	GFAP	Exomiser score >0.8	0.5775	0.9763	1.0131	816	3720
Overlap-onset ataxia genes in adulthood-onset ataxia cases vs controls	ZFYVE26	Exomiser score >0.8	0.8812	0.9968	0.5352	816	3720
Overlap-onset ataxia genes in adulthood-onset ataxia cases vs controls	FGF14	Exomiser score >0.8	0.0065	0.1352	7.6387	816	3720
Overlap-onset ataxia genes in adulthood-onset ataxia cases vs controls	EIF2B3	Exomiser score >0.8	0.5499	0.9763	1.0363	816	3720
Overlap-onset ataxia genes in adulthood-onset ataxia cases vs controls	SLC25A46	Exomiser score >0.8	0.2953	0.9763	2.2826	816	3720
Overlap-onset ataxia genes in adulthood-onset ataxia cases vs controls	ATXN2	Exomiser score >0.8	0.2567	0.9763	1.4544	816	3720
Overlap-onset ataxia genes in adulthood-onset ataxia cases vs controls	PHYH	Exomiser score >0.8	0.7849	0.9946	0.7188	816	3720
Overlap-onset ataxia genes in adulthood-onset ataxia cases vs controls	APTX	Exomiser score >0.8	0.8812	0.9968	0.5352	816	3720
Overlap-onset ataxia genes in adulthood-onset ataxia cases vs controls	EIF2B5	Exomiser score >0.8	0.1769	0.9763	1.9051	816	3720
Overlap-onset ataxia genes in adulthood-onset ataxia cases vs controls	HEXB	Exomiser score >0.8	0.0846	0.7394	2.1372	816	3720
Overlap-onset ataxia genes in adulthood-onset ataxia cases vs controls	ADCY5	Exomiser score >0.8	0.2109	0.9763	1.758	816	3720
Overlap-onset ataxia genes in adulthood-onset ataxia cases vs controls	ARSA	Exomiser score >0.8	0.4255	0.9763	1.1907	816	3720
Overlap-onset ataxia genes in adulthood-onset ataxia cases vs controls	DARS2	Exomiser score >0.8	0.9676	0.9968	0.3631	816	3720
Overlap-onset ataxia genes in adulthood-onset ataxia cases vs controls	EIF2B2	Exomiser score >0.8	0.5846	0.9763	0.991	816	3720
Overlap-onset ataxia genes in adulthood-onset ataxia cases vs controls	ABHD12	Exomiser score >0.8	0.3698	0.9763	1.5215	816	3720
Overlap-onset ataxia genes in adulthood-onset ataxia cases vs controls	EIF2B1	Exomiser score >0.8	0.9244	0.9968	0.3791	816	3720
Overlap-onset ataxia genes in adulthood-onset ataxia cases vs controls	TGM6	Exomiser score >0.8	0.5382	0.9763	1.073	816	3720
Overlap-onset ataxia genes in adulthood-onset ataxia cases vs controls	SPTBN2	Exomiser score >0.8	0.6133	0.9763	0.9768	816	3720
Overlap-onset ataxia genes in adulthood-onset ataxia cases vs controls	EPM2A	Exomiser score >0.8	0.5382	0.9763	1.073	816	3720
Overlap-onset ataxia genes in adulthood-onset ataxia cases vs controls	SAMD9L	Exomiser score >0.8	0.501	0.9763	1.3033	816	3720
Overlap-onset ataxia genes in adulthood-onset ataxia cases vs controls	PRRT2	Exomiser score >0.8	0.6538	0.9826	0.9114	816	3720
Overlap-onset ataxia genes in adulthood-onset ataxia cases vs controls	TUBB4A	Exomiser score >0.8	0.2221	0.9763	3.0442	816	3720
Overlap-onset ataxia genes in adulthood-onset ataxia cases vs controls	ATP1A2	Exomiser score >0.8	0.6641	0.9826	0.9115	816	3720
Overlap-onset ataxia genes in adulthood-onset ataxia cases vs controls	NPC2	Exomiser score >0.8	0.9077	0.9968	0.4137	816	3720
Overlap-onset ataxia genes in adulthood-onset ataxia cases vs controls	SLC9A6	Exomiser score >0.8	0.5478	0.9763	1.5202	816	3720
Overlap-onset ataxia genes in adulthood-onset ataxia cases vs controls	MARS2	Exomiser score >0.8	0.7507	0.9946	0.7595	816	3720
Overlap-onset ataxia genes in adulthood-onset ataxia cases vs controls	CACNA1A	LoF	0.0756	0.7171	4.572	816	3720
Overlap-onset ataxia genes in adulthood-onset ataxia cases vs controls	SYNE1	LoF	0.2823	0.9763	1.3063	816	3720
Overlap-onset ataxia genes in adulthood-onset ataxia cases vs controls	ATXN2	LoF	0.7807	0.9946	0.7908	816	3720
Overlap-onset ataxia genes in adulthood-onset ataxia cases vs controls	KCNC3	LoF	0.0756	0.7171	4.572	816	3720
Overlap-onset ataxia genes in adulthood-onset ataxia cases vs controls	ATN1	LoF	0.5978	0.9763	0.9624	816	3720
Overlap-onset ataxia genes in adulthood-onset ataxia cases vs controls	SETX	LoF	0.0756	0.7171	4.572	816	3720
Overlap-onset ataxia genes in adulthood-onset ataxia cases vs controls	GBA2	LoF	0.2221	0.9763	3.0442	816	3720
Overlap-onset ataxia genes in adulthood-onset ataxia cases vs controls	UCHL1	LoF	0.0002	0.0079	Inf	816	3720
Overlap-onset ataxia genes in adulthood-onset ataxia cases vs controls	HTT	LoF	0.9383	0.9968	0.742	816	3720
Overlap-onset ataxia genes in adulthood-onset ataxia cases vs controls	STUB1	LoF	0	0.0004	Inf	816	3720
Overlap-onset ataxia genes in adulthood-onset ataxia cases vs controls	ANO10	LoF	0.0021	0.0531	5.2518	816	3720
Overlap-onset ataxia genes in adulthood-onset ataxia cases vs controls	MT-ATP6	LoF	0.4002	0.9763	1.268	816	3720
Overlap-onset ataxia genes in adulthood-onset ataxia cases vs controls	HEXA	LoF	0.1193	0.8589	2.6129	816	3720
Overlap-onset ataxia genes in adulthood-onset ataxia cases vs controls	POLG	LoF	0.972	0.9968	0.2673	816	3720
Overlap-onset ataxia genes in adulthood-onset ataxia cases vs controls	ATM	LoF	0.1348	0.9158	1.9608	816	3720
Overlap-onset ataxia genes in adulthood-onset ataxia cases vs controls	ZFYVE26	LoF	0.316	0.9763	1.7122	816	3720
Overlap-onset ataxia genes in adulthood-onset ataxia cases vs controls	APTX	LoF	0.3674	0.9763	1.8256	816	3720
Overlap-onset ataxia genes in adulthood-onset ataxia cases vs controls	CLN5	LoF	0.4364	0.9763	1.5209	816	3720
Overlap-onset ataxia genes in adulthood-onset ataxia cases vs controls	PNPLA6	LoF	0.3674	0.9763	1.8256	816	3720
Overlap-onset ataxia genes in adulthood-onset ataxia cases vs controls	CACNA1G	LoF	0.0395	0.5472	4.5764	816	3720
Overlap-onset ataxia genes in adulthood-onset ataxia cases vs controls	TGM6	LoF	0.6151	0.9763	1.0131	816	3720
Overlap-onset ataxia genes in adulthood-onset ataxia cases vs controls	SAMD9L	LoF	0.5478	0.9763	1.5202	816	3720
Overlap-onset ataxia genes in adulthood-onset ataxia cases vs controls	NPC1	LoF	0.7957	0.9946	0.6508	816	3720
Overlap-onset ataxia genes in adulthood-onset ataxia cases vs controls	SEC23B	LoF	0.5478	0.9763	1.5202	816	3720
Overlap-onset ataxia genes in adulthood-onset ataxia cases vs controls	TTPA	LoF	0.5478	0.9763	1.5202	816	3720
Overlap-onset ataxia genes in adulthood-onset ataxia cases vs controls	SPTBN2	LoF	0.5478	0.9763	1.5202	816	3720
Overlap-onset ataxia genes in adulthood-onset ataxia cases vs controls	ABHD12	LoF	0.501	0.9763	1.3033	816	3720
Overlap-onset ataxia genes in adulthood-onset ataxia cases vs controls	MMACHC	LoF	0.696	0.9826	0.9117	816	3720
Overlap-onset ataxia genes in adulthood-onset ataxia cases vs controls	AAAS	LoF	0.6292	0.9763	1.1399	816	3720
Overlap-onset ataxia genes in adulthood-onset ataxia cases vs controls	TPP1	LoF	0.696	0.9826	0.9117	816	3720
Overlap-onset ataxia genes in adulthood-onset ataxia cases vs controls	EIF2B4	LoF	0.5478	0.9763	1.5202	816	3720
Overlap-onset ataxia genes in adulthood-onset ataxia cases vs controls	PRKCG	constrained coding region	0	0.0004	Inf	816	3720
Overlap-onset ataxia genes in adulthood-onset ataxia cases vs controls	CACNA1A	constrained coding region	0.0435	0.5599	6.8598	816	3720
Overlap-onset ataxia genes in childhood-onset ataxia cases vs controls	HEXA	Exomiser score >0.8	0.8915	0.9968	0.4485	306	3720
Overlap-onset ataxia genes in childhood-onset ataxia cases vs controls	NPC1	Exomiser score >0.8	0.7051	0.9915	0.8272	306	3720
Overlap-onset ataxia genes in childhood-onset ataxia cases vs controls	HTT	Exomiser score >0.8	0.8716	0.9968	0.6551	306	3720
Overlap-onset ataxia genes in childhood-onset ataxia cases vs controls	MMACHC	Exomiser score >0.8	0.6774	0.9826	0.8675	306	3720
Overlap-onset ataxia genes in childhood-onset ataxia cases vs controls	CACNA1A	Exomiser score >0.8	0.0015	0.0437	2.8288	306	3720
Overlap-onset ataxia genes in childhood-onset ataxia cases vs controls	MT-ATP6	Exomiser score >0.8	0.8107	0.9968	0.6066	306	3720
Overlap-onset ataxia genes in childhood-onset ataxia cases vs controls	STUB1	Exomiser score >0.8	0.0312	0.4489	12.2303	306	3720
Overlap-onset ataxia genes in childhood-onset ataxia cases vs controls	APTX	Exomiser score >0.8	0.4296	0.9763	1.433	306	3720
Overlap-onset ataxia genes in childhood-onset ataxia cases vs controls	AFG3L2	Exomiser score >0.8	0.3176	0.9763	1.876	306	3720
Overlap-onset ataxia genes in childhood-onset ataxia cases vs controls	PRKCG	Exomiser score >0.8	0.0494	0.5925	8.1513	306	3720
Overlap-onset ataxia genes in childhood-onset ataxia cases vs controls	SPTBN2	Exomiser score >0.8	0.3463	0.9763	1.7415	306	3720
Overlap-onset ataxia genes in childhood-onset ataxia cases vs controls	SETX	Exomiser score >0.8	0.2109	0.9763	2.0363	306	3720
Overlap-onset ataxia genes in childhood-onset ataxia cases vs controls	ZFYVE26	Exomiser score >0.8	0.7597	0.9946	0.7142	306	3720
Overlap-onset ataxia genes in childhood-onset ataxia cases vs controls	KCND3	Exomiser score >0.8	0	0.0017	18.58	306	3720
Overlap-onset ataxia genes in childhood-onset ataxia cases vs controls	SLC9A1	Exomiser score >0.8	0.4252	0.9763	2.0295	306	3720
Overlap-onset ataxia genes in childhood-onset ataxia cases vs controls	ATM	Exomiser score >0.8	0.7754	0.9946	0.78	306	3720
Overlap-onset ataxia genes in childhood-onset ataxia cases vs controls	SYNE1	Exomiser score >0.8	0.9956	0.9968	0.1788	306	3720
Overlap-onset ataxia genes in childhood-onset ataxia cases vs controls	POLG	Exomiser score >0.8	0.9968	0.9968	0.1685	306	3720
Overlap-onset ataxia genes in childhood-onset ataxia cases vs controls	ATP1A3	Exomiser score >0.8	0.5094	0.9763	1.5213	306	3720
Overlap-onset ataxia genes in childhood-onset ataxia cases vs controls	ATP7B	Exomiser score >0.8	0.9365	0.9968	0.4946	306	3720
Overlap-onset ataxia genes in childhood-onset ataxia cases vs controls	SCN1A	Exomiser score >0.8	0.6198	0.9763	0.9724	306	3720
Overlap-onset ataxia genes in childhood-onset ataxia cases vs controls	EIF2B3	Exomiser score >0.8	0.8385	0.9968	0.5511	306	3720
Overlap-onset ataxia genes in childhood-onset ataxia cases vs controls	EIF2B2	Exomiser score >0.8	0.8509	0.9968	0.527	306	3720
Overlap-onset ataxia genes in childhood-onset ataxia cases vs controls	TUBB4A	Exomiser score >0.8	0.0494	0.5925	8.1513	306	3720
Overlap-onset ataxia genes in childhood-onset ataxia cases vs controls	GRM1	Exomiser score >0.8	0.469	0.9763	1.7391	306	3720
Overlap-onset ataxia genes in childhood-onset ataxia cases vs controls	ITPR1	Exomiser score >0.8	0.3746	0.9763	1.625	306	3720
Overlap-onset ataxia genes in childhood-onset ataxia cases vs controls	ATP1A2	Exomiser score >0.8	0.2303	0.9763	2.4408	306	3720
Overlap-onset ataxia genes in childhood-onset ataxia cases vs controls	OPA1	Exomiser score >0.8	0.2886	0.9763	2.0329	306	3720
Overlap-onset ataxia genes in childhood-onset ataxia cases vs controls	TTPA	Exomiser score >0.8	0.6951	0.9826	0.8679	306	3720
Overlap-onset ataxia genes in childhood-onset ataxia cases vs controls	KCNC3	Exomiser score >0.8	0.6951	0.9826	0.8679	306	3720
Overlap-onset ataxia genes in childhood-onset ataxia cases vs controls	SEC23B	Exomiser score >0.8	0.795	0.9946	0.6387	306	3720
Overlap-onset ataxia genes in childhood-onset ataxia cases vs controls	CLCN2	Exomiser score >0.8	0.9471	0.9968	0.3355	306	3720
Overlap-onset ataxia genes in childhood-onset ataxia cases vs controls	DARS2	Exomiser score >0.8	0.8728	0.9968	0.4846	306	3720
Overlap-onset ataxia genes in childhood-onset ataxia cases vs controls	CACNA1G	Exomiser score >0.8	0.8901	0.9968	0.5255	306	3720
Overlap-onset ataxia genes in childhood-onset ataxia cases vs controls	FXN	Exomiser score >0.8	0.3266	0.9763	3.0459	306	3720
Overlap-onset ataxia genes in childhood-onset ataxia cases vs controls	AAAS	Exomiser score >0.8	0.8998	0.9968	0.4323	306	3720
Overlap-onset ataxia genes in childhood-onset ataxia cases vs controls	NPC1	LoF	0.469	0.9763	1.7391	306	3720
Overlap-onset ataxia genes in childhood-onset ataxia cases vs controls	HTT	LoF	0.9919	0.9968	0.4337	306	3720
Overlap-onset ataxia genes in childhood-onset ataxia cases vs controls	ATN1	LoF	0.979	0.9968	0.3381	306	3720
Overlap-onset ataxia genes in childhood-onset ataxia cases vs controls	CACNA1A	LoF	0.001	0.0312	16.4106	306	3720
Overlap-onset ataxia genes in childhood-onset ataxia cases vs controls	MT-ATP6	LoF	0.7781	0.9946	0.6743	306	3720
Overlap-onset ataxia genes in childhood-onset ataxia cases vs controls	SETX	LoF	0.0073	0.1386	12.2673	306	3720
Overlap-onset ataxia genes in childhood-onset ataxia cases vs controls	SYNE1	LoF	0.7843	0.9946	0.6927	306	3720
Overlap-onset ataxia genes in childhood-onset ataxia cases vs controls	ZFYVE26	LoF	0.5094	0.9763	1.5213	306	3720
Overlap-onset ataxia genes in childhood-onset ataxia cases vs controls	POLG	LoF	0.7597	0.9946	0.7142	306	3720
Overlap-onset ataxia genes in childhood-onset ataxia cases vs controls	ATXN2	LoF	0.9762	0.9968	0.2619	306	3720
Overlap-onset ataxia genes in childhood-onset ataxia cases vs controls	APTX	LoF	0.3779	0.9763	2.4361	306	3720
Overlap-onset ataxia genes in childhood-onset ataxia cases vs controls	TTPA	LoF	0.2712	0.9763	4.0623	306	3720
Overlap-onset ataxia genes in childhood-onset ataxia cases vs controls	PNPLA6	LoF	0.3779	0.9763	2.4361	306	3720
Overlap-onset ataxia genes in childhood-onset ataxia cases vs controls	ATM	LoF	0.6951	0.9826	0.8679	306	3720
Overlap-onset ataxia genes in childhood-onset ataxia cases vs controls	CACNA1A	constrained coding region	0	0.0004	37.18	306	3720
Overlap-onset ataxia genes in childhood-onset ataxia cases vs controls	KCND3	constrained coding region	0	0.0017	Inf	306	3720
Overlap-onset ataxia genes in childhood-onset ataxia cases vs controls	ITPR1	constrained coding region	0.0312	0.4489	12.2303	306	3720
