## Supplementary Table 8 for "Functional genomics provide key insights to improve the diagnostic yield of hereditary ataxia"

### Sheet: Sheet1
Supplementary Table 8 - Adult-onset ataxia patients enrolled into the 100,000 Genomes Project who received a final diagnostic report of a pathogenic variant in a typically childhood-onset gene.
Gene	MIM	OMIM age-of-onset description
POLR3A	607694	Onset in childhood (range 1 to 12 years)
PMM2	212065	CONGENITAL disorder of glycosylation Type 1a, mortality approximately 20% in first 2 years
SACS	270550	Onset usually in infancy or early childhood
WFS1	222300	Wolfram syndrome spectrum disorder (first symptoms usually before age 16)
